# Chromatin, transcriptional and immune dysregulation in children with neurodevelopmental regression

**DOI:** 10.1101/2025.03.05.25322433

**Authors:** Hiroya Nishida, Velda X Han, Brooke A Keating, Katherine G Zyner, Brian Gloss, Nader Aryamanesh, Pinki Dey, Lee L Marshall, Erica Tsang, Sarah Alshammery, Xianzhong Lau, Ruwani Dissanayake, Shekeeb Mohammad, Mark Graham, Shrujna Patel, Russell C Dale

**Author notes:** Corresponding author: Prof Russell Dale Kids Neuroscience Centre, The Children’s Hospital at Westmead, Faculty of Medicine and Health, University of Sydney, Sydney, New South Wales, Australia The Children’s Hospital at Westmead Clinical School, Faculty of Medicine and Health, University of Sydney, Sydney, New South Wales, Australia, The Brain and Mind Centre, The University of Sydney, Sydney, New South Wales, Australia. Joint first author (Hiroya Nishida, Velda X Han). Joint senior author (Shrujna Patel, Russell C Dale).

## Abstract

Neurodevelopmental including autistic regression in children is often associated with inconclusive diagnostic investigations, leaving the underlying pathophysiology largely unexplored and poorly understood. To address this, we conducted peripheral blood multi-omics profiling in 15 children with neurodevelopmental regression (median age 9 (4-14) years, 60% males), and 15 healthy controls (median age 12 (7-16) years, 60% males). Our comprehensive analysis included bulk RNA sequencing (8 regression vs. 8 controls), single-cell RNA sequencing (two cohorts of 4 regression vs. 4 controls), bulk proteomics (4 regression vs. 4 controls), and phosphoproteomics (4 regression vs. 4 controls). Despite clinical heterogeneity, we identified convergent pathophysiological processes, including dysregulated pathways in epigenetic pathways (chromatin remodelling, histone modifications, transcription factors) and immune responses, as well as downregulated ribosomal and translational pathways. These disruptions in epigenetic, immune and translational processes may arise from complex genetic and environmental interactions, offering opportunities for therapeutic interventions that specifically target these pathways.
