## Supplemental Table 3 for "Chromatin, transcriptional and immune dysregulation in children with neurodevelopmental regression"

### Sheet: Patient_vs_Control
ONTOLOGY	ID	Description	setSize	enrichmentScore	NES	pvalue	p.adjust	qvalue	rank	leading_edge	core_enrichment	Expression
CC	GO:0019814	immunoglobulin complex	75	0.626463	2.16569	3.20841e-08	2.40424e-06	1.7649e-06	4507	tags=71%, list=28%, signal=51%	SYK/IGHV3-74/IGLV1-44/IGHV5-51/IGHV3-23/IGKV4-1/IGHV3-7/IGKC/IGHV4-34/IGKV3-15/IGHM/IGKV1-16/IGKV1-27/IGLV1-47/IGHV3-48/IGKV3-20/IGHV4-61/IGLV7-46/IGLV3-21/IGLV2-11/IGLV8-61/JCHAIN/IGHV3-15/IGHV1-18/IGHV3-33/IGHG1/IGHV3-49/IGLV4-69/IGKV1-5/IGHV4-39/IGHA1/IGKV2-24/IGKV1-9/IGLV1-40/IGLV3-25/IGKV1-12/IGLC3/IGLL5/IGHV3-21/IGLV6-57/IGKV1-6/TRBC1/IGLC2/IGKV1-17/IGHV4-59/IGLV7-43/IGHA2/IGLV2-23/IGLV3-19…	Up-regulated
BP	GO:0030099	myeloid cell differentiation	315	0.500812	2.03979	1.14463e-13	9.97112e-11	7.31958e-11	2487	tags=35%, list=16%, signal=30%	RCOR1/KLF13/FOXP1/G6PD/ACTN1/SPI1/SRF/HCLS1/ZFP36/ADAR/TYROBP/THOC5/PIK3CD/STAT5B/KAT7/ZFP36L1/LYN/GAB2/STAT3/WDR1/NEDD9/RASGRP4/TGFB1/CSF3R/HSPA1A/ITPKB/LEF1/MYH9/INPP5D/KAT6A/EP300/RASSF2/CASP9/TET2/LBR/NCOA6/FLI1/CTR9/WASF2/PSEN1/STAT1/IKZF1/ATP6AP1/PPP3CA/RARA/PIP4K2A/ETS1/PTPN6/KAT8/TIRAP/TLR2/PAF1/RBPJ/TFE3/JUNB/KLF1/FOS/TOB2/PTK2B/SBNO2/NFKBIA/TGFBR2/JAK3/NF1/BATF2/SNRK/IFI16/PML/NOTCH2/KC…	Up-regulated
BP	GO:0050900	leukocyte migration	270	0.50025	2.0111	9.34972e-12	4.34388e-09	3.18875e-09	2620	tags=31%, list=16%, signal=27%	RHOG/FFAR2/GPSM3/MAPK3/SPI1/CXCR1/ALOX5/PREX1/SELPLG/SIRPA/CNN2/C5AR1/RAC2/PIK3CD/IL6R/MSN/STAT5B/IL17RA/LYN/WDR1/NEDD9/CXCR2/RIPOR2/CSF3R/RIN3/MAPK1/AZU1/PECAM1/MYH9/HCK/C5AR2/F11R/PTAFR/RHOA/WNK1/JAML/SYK/B4GALT1/ABL2/IL1R1/STK10/TIRAP/CXCL1/CRKL/NLRP12/RAC1/PLVAP/MPP1/ST3GAL4/CORO1A/PTK2B/VAV1/PYCARD/NF1/CXCL16/DOCK8/BST1/ADAM8/NINJ1/IL1B/GBF1/FPR2/BSG/ITGB2/LGMN/APP/PAFAH1B1/CKLF/TREM1/CRK/RH…	Up-regulated
BP	GO:0002274	myeloid leukocyte activation	181	0.520175	2.00325	2.49558e-09	3.54933e-07	2.60549e-07	2806	tags=36%, list=18%, signal=30%	FOXP1/SPI1/CBL/PREX1/C5AR1/TYROBP/RAC2/PIK3CD/LYN/GAB2/DOCK2/CXCR2/AZU1/PRKCD/PTAFR/SYK/PSEN1/NDRG1/PDPK1/DYSF/PTPN6/TLR2/STXBP2/RBPJ/UNC13D/PLCG2/LILRA2/LAT2/CRTC3/VAMP2/SBNO2/TGFBR2/ANXA3/PYCARD/BATF2/IL4R/LCP2/NOTCH2/PRAM1/LRRK2/IRF4/GRN/RELB/JUN/GATA1/IFNGR2/SNAP23/PRKCE/FES/ITGB2/NR1D1/APP/KMT2E/SNCA/BPI/RHOH/MYD88/SLC11A1/JUND/CNR1/PIK3CG/LILRB4/LTBR/ITGAM/ZC3H12A/MMP8	Up-regulated
BP	GO:0072593	reactive oxygen species metabolic process	161	0.526405	1.99977	8.66787e-09	9.29329e-07	6.822e-07	3134	tags=37%, list=20%, signal=30%	GNAI2/G6PD/ALOX5/PREX1/TYROBP/RAC2/MPO/TGFB1/NCF2/SOD2/AATF/NCF4/PRKCD/GRB2/RHOA/SYK/FOXO1/NCF1/PDK3/IMMP2L/ACOX1/PLCG2/NDUFS1/RAC1/TIGAR/PRDX5/PTK2B/TGFBR2/PINK1/VAV1/HK2/PLIN5/LRRK2/BST1/NCF1C/CFLAR/FANCC/GBF1/FPR2/ITGB2/MAPK14/TSPO/FOXO3/SNCA/PRCP/MTCO2P12/ATP7A/VDAC1/CYB5R4/ITGAM/ZC3H12A/MMP8/PRKN/TP53/HIF1A/HBQ1/SESN2/PRDX2/RIPK1/ACP5	Up-regulated
CC	GO:0034774	secretory granule lumen	256	0.489074	1.95734	1.20045e-10	2.98724e-08	2.19287e-08	2920	tags=38%, list=18%, signal=32%	ACTN1/IST1/ALOX5/SDCBP/IMPDH1/CNN2/ALDOC/VCP/GLB1/DOCK2/MPO/TGFB1/MAPK1/AZU1/ACTN4/TIMP2/PRKCD/S100A11/CDA/LRG1/HSPA6/MVP/KPNB1/PSMD2/CANT1/PTPN6/APAF1/CXCL1/QPCT/TIMP1/UNC13D/ARHGAP45/SERPINA1/CYB5R3/CHI3L1/GCA/MAN2B1/NFKB1/NEU1/ALDOA/TUBB4B/PYCARD/PYGL/ATG7/XRCC6/CFP/TOLLIP/CRISPLD2/CAB39/OSTF1/COTL1/HSP90AB1/GRN/LGALS3BP/ACTR2/FERMT3/ACLY/SERPING1/CHIT1/LTF/SPTAN1/CRISP3/DEFA3/DBNL/PKM/CPPED1/…	Up-regulated
BP	GO:0006757	ATP generation from ADP	63	0.580917	1.92702	1.51008e-05	0.0003867	0.000283868	3568	tags=49%, list=22%, signal=38%	ALDOC/STAT3/EP300/PSEN1/NCOR1/FLCN/OGDH/TIGAR/ALDOA/HK2/SIRT6/HDAC4/PGM1/FOXK1/PKM/APP/CBFA2T3/ARNT/PGAM1/FOXK2/GAPDH/ENO1/HK1/HIF1A/ZBTB7A/ZBTB20/DHTKD1/GPI/GIT1/PFKFB2/RPTOR	Up-regulated
BP	GO:0070988	demethylation	57	0.585333	1.92274	3.08045e-05	0.000662582	0.000486387	3241	tags=46%, list=20%, signal=37%	KDM1B/POR/PHF2/KDM5B/KDM5C/KDM3B/KDM2A/USP9X/TET2/TET3/FTO/KDM6B/PHF8/USP7/TRIM28/KDM7A/KDM4B/KDM6A/APOBEC3A/ALKBH5/JMJD1C/HNRNPAB/PPME1/KDM5A/KDM3A/KDM4A	Up-regulated
BP	GO:0006897	endocytosis	454	0.452348	1.90552	5.08523e-13	3.93766e-10	2.89055e-10	2596	tags=31%, list=16%, signal=27%	RHOG/NR1H2/RAB5C/TBC1D5/MAPK3/RAB7A/CXCR1/CBL/SDCBP/RAB5B/ANKRD13A/RAC2/HNRNPK/MAPKAPK2/NUMB/SNX12/DOCK2/PACSIN2/ACTB/ARHGAP25/SH3KBP1/CXCR2/SORL1/RIN3/MAPK1/EZR/MYH9/ARF1/REPS2/CALM3/SH3GL1/GRB2/GRK2/AP2B1/NLGN3/APOBR/CSNK1G2/RALB/SYK/WASF2/PDLIM7/ABL2/LRP10/PPP3CA/PSTPIP1/DGKD/IGHV3-74/SMPD1/RAB1A/FLOT1/PLCG2/TEX261/IGF2R/FCHO1/PPP3R1/PI4KB/TOM1/DNM2/RAC1/ARHGAP27/ADM/VAMP2/AP1G1/AP3D1/AP2M1/MA…	Up-regulated
BP	GO:0007169	transmembrane receptor protein tyrosine kinase signaling pathway	375	0.460412	1.90442	1.22588e-11	5.33948e-09	3.9196e-09	3264	tags=37%, list=20%, signal=30%	GNAI2/PAK2/RAB7A/CBL/IRS2/PRKCB/PIK3CD/PAK1/MAPKAPK2/STAT5B/LYN/GAB2/STAT3/GAB1/NEDD9/RASGRP4/TGFB1/NPTN/SORL1/MAPK1/REPS2/ZNF592/SHC1/TYK2/PRKCD/HCK/ZBTB7B/RGS14/GRB2/CASS4/RAPGEF2/STAT6/RASSF2/PXN/PTPRJ/SREBF1/DOK3/MVP/RALB/SYK/JAK1/SGPL1/PSEN1/SIPA1L1/FOXO1/PDPK1/STAT5A/DGKD/EIF4EBP2/PIP4K2A/GSK3A/NCF1/LMTK2/SLA/SMARCC1/NDEL1/RBPJ/IGF1R/CRKL/AKT1S1/IGF2R/CSRNP1/TGFA/IQGAP1/RAF1/RAC1/PLAUR/CYFI…	Up-regulated
CC	GO:0005925	focal adhesion	353	0.463768	1.90376	1.85562e-11	7.60693e-09	5.58408e-09	1960	tags=28%, list=12%, signal=25%	RHOG/LASP1/APBB1IP/MAPK3/ACTN1/VASP/CBL/SDCBP/GNB2/CNN2/RAC2/HNRNPK/IRF2/PAK1/NUMB/MSN/PACSIN2/ACTB/SH3KBP1/NEDD9/YWHAB/PRAG1/HSPA1A/MAPK1/EZR/TLN1/FLOT2/MYH9/ACTN4/ARF1/CFL1/MARCKS/HCK/LCP1/MAPRE2/RHOA/CASS4/MAP4K4/PXN/CHP1/ADD1/JAK1/CAPN1/PDLIM7/PDPK1/PCBP2/NCSTN/PPFIA1/ARHGAP26/FLII/ARHGEF2/PEAK3/ANXA5/SLA/ANXA6/FLOT1/YWHAZ/IGF2R/GIT2/IQGAP1/DNM2/SLC9A1/HMGA1/RAC1/PIP5K1A/PLAUR/AMBRA1/PTK2B/SV…	Up-regulated
BP	GO:0051345	positive regulation of hydrolase activity	417	0.454796	1.90209	3.75246e-12	2.17924e-09	1.59973e-09	2423	tags=29%, list=15%, signal=25%	RHOG/NR1H2/TBC1D5/TBC1D22A/TBC1D1/PREX1/DOCK10/VSIR/LAPTM5/RALGAPA2/CASP2/C5AR1/ARAP1/VCP/LYN/STAT3/ARHGAP25/CDKL5/CR1/NEDD9/RASGRP4/P2RX1/HSPA1A/VRK3/PRKCD/S1PR4/MAPRE2/ADRM1/CALM3/F11R/PTAFR/RGS14/C6orf89/TBC1D14/RHOA/RAPGEF2/AKIRIN2/MAP4K4/CASP9/SYK/BCAS3/SIPA1L1/ABL2/ATP2A3/SIPA1/PDPK1/SFRP2/NCSTN/TBC1D10B/MAP3K5/GMIP/BCL2L11/RALGAPB/SRGAP2/NDEL1/APAF1/MBP/PSAP/RAB3GAP1/CRKL/ARHGAP45/FLCN/NLR…	Up-regulated
BP	GO:0042330	taxis	352	0.460458	1.89346	6.15402e-11	1.71549e-08	1.25931e-08	2735	tags=31%, list=17%, signal=26%	RHOG/FFAR2/GPSM3/LSP1/MAPK3/VASP/SPI1/CXCR1/ALOX5/PREX1/C5AR1/RAC2/KLF7/PIK3CD/IL6R/CMTM7/IL17RA/LYN/PROK2/DOCK2/GAB1/NEDD9/CXCR2/TGFB1/NPTN/RIPOR2/CSF3R/RIN3/MAPK1/LEF1/AZU1/PRKCD/C5AR2/PTAFR/RHOA/WNK1/CMTM2/JAML/PTPRJ/PLXNC1/SYK/TIRAP/CXCL1/CRKL/STX3/CMTM1/RAC1/PIP5K1A/NRXN1/PLAUR/SEMA4A/MPP1/CORO1A/SEMA4B/PTK2B/VAV1/ARRB2/FPR1/CXCL16/DAG1/NOTCH1/NOTCH2/SEMA4D/BST1/BCL11B/ADAM8/NINJ1/EPHB1/IL1B…	Up-regulated
MF	GO:0034987	immunoglobulin receptor binding	43	0.606882	1.88479	7.70409e-05	0.00136964	0.00100542	4507	tags=72%, list=28%, signal=52%	IGHV3-74/IGHV5-51/IGHV3-23/IGHV3-7/IGKC/IGHV4-34/FLNA/IGHM/IGHV3-48/FES/IGHV4-61/JCHAIN/IGHV3-15/IGHV1-18/IGHV3-33/IGHG1/IGHV3-49/IGHV4-39/IGHA1/IGLC3/IGLL5/IGHV3-21/TRBC1/IGLC2/IGHV4-59/FGR/IGHA2/IGHV3-11/IGHV1-69D/IGHG3/IGHG2	Up-regulated
BP	GO:0050890	cognition	165	0.492004	1.87785	5.46815e-07	2.41187e-05	1.7705e-05	3094	tags=36%, list=19%, signal=29%	DOP1B/SRF/C5AR1/NEDD9/NPTN/BTG2/MAPK1/CHD7/RGS14/EP300/NLGN3/PSEN1/PPP1R9B/NCSTN/EIF4EBP2/TLR2/MECP2/DGCR2/ATXN1L/MAN2B1/FOS/NRXN1/ST3GAL4/PRKAR1B/BRAF/ADNP/EIF4A3/CIC/NF1/PICALM/PPT1/SYNJ1/GPR155/ACTR2/ATXN1/ITGA5/SPG11/MME/SGK1/LGMN/CEBPB/APP/PAFAH1B1/SLC1A4/NOG/THRA/LILRB2/SETD5/VDAC1/CNR1/OPRL1/S100B/YTHDF1/CUX2/FGF13/PRKN/HIF1A/BTBD9/HMGCR	Up-regulated
CC	GO:0098978	glutamatergic synapse	182	0.486053	1.87291	2.15538e-07	1.08847e-05	7.99021e-06	2162	tags=30%, list=14%, signal=26%	KPNA1/PAK2/ACTN1/NUMB/VCP/LYN/LRRC4/PACSIN2/ACTB/CDKL5/RELA/P2RX1/NPTN/FLOT2/SH3GL1/RGS14/AP2B1/RHOA/NLGN3/PPP1CA/PPP3CA/FBXL20/FLOT1/YWHAZ/STX3/NTNG2/PPP3R1/DNM2/RAC1/AP3D1/AP2M1/CORO1A/PTK2B/PRKAR1B/GSK3B/EIF4A3/DLGAP4/DAG1/PFN1/LRRK2/IL1RAP/EGLN1/STAU1/SPTBN1/VPS18/DNAJB1/EPHB1/ABR/NAPA/PPP2R2A/PRKAR1A/PRR7/MAPK14/DBN1/CAPRIN1	Up-regulated
MF	GO:0017124	SH3 domain binding	95	0.526569	1.8712	1.80802e-05	0.000439028	0.000322281	2207	tags=31%, list=14%, signal=26%	VASP/CBL/SIRPA/HCLS1/LYN/SH3KBP1/WIPF1/WAS/INPP5D/GRB2/CASP9/WASF2/NCF1/PTPN6/DNM2/TP53BP2/ARHGAP27/KHDRBS1/AFAP1/ADAM19/ZNF106/ELMO1/SYNJ1/OSTF1/ARHGAP1/DTX1/ARHGAP17/REPS1/CRK	Up-regulated
BP	GO:0002444	myeloid leukocyte mediated immunity	87	0.528414	1.86032	2.64423e-05	0.00059444	0.000436365	2375	tags=36%, list=15%, signal=31%	SPI1/MAVS/CBL/TYROBP/RAC2/PIK3CD/LYN/GAB2/WDR1/AZU1/PTAFR/SYK/PDPK1/STXBP2/UNC13D/LAT2/NLRP6/VAMP2/HLA-E/ANXA3/IL4R/PRAM1/FCGR1A/GATA1/SNAP23/FES/ITGB2/KMT2E/TREM1/MYD88/IGHG1	Up-regulated
BP	GO:1901699	cellular response to nitrogen compound	441	0.442843	1.85738	6.4421e-12	3.20679e-09	2.35403e-09	2979	tags=32%, list=19%, signal=27%	GNB1/GNAI2/MAPK3/MAVS/POR/SP1/IRS2/PRKCB/STAT5B/ZFP36L1/LYN/STAT3/GAB1/ACTB/DNMT3A/RELA/SORL1/MAPK1/EZR/ZNF592/AQP9/SHC1/TYK2/PRKCD/NCOA2/ZBTB7B/PTAFR/GRB2/GRK2/RAPGEF2/STAT6/NCOA1/PXN/SREBF1/PDE2A/CSK/RALB/JAK1/RTF2/PSEN1/PPP1R9B/STAT1/FOXO1/PDPK1/STAT5A/GNAS/NCSTN/EIF4EBP2/PIP4K2A/GSK3A/ARHGEF2/MAP3K5/BCL2L11/SIN3A/SMARCC1/FLOT1/NDEL1/IGF1R/CRKL/PRKACA/DNM2/LARP1/SLC9A1/LPIN2/VAMP2/KLF1/NFKB1/U…	Up-regulated
BP	GO:0033619	membrane protein proteolysis	42	0.598929	1.85474	0.000258476	0.00357405	0.00262363	1583	tags=33%, list=10%, signal=30%	TGFB1/MYH9/TIMP2/PSEN1/NCSTN/TNFRSF1B/TIMP1/SPPL3/FURIN/ADAM19/DAG1/NRDC/ADAM8/IL1B	Up-regulated
MF	GO:0051019	mitogen-activated protein kinase binding	28	0.653662	1.85408	0.000773663	0.00830747	0.00609833	2413	tags=43%, list=15%, signal=36%	MAPKAPK2/NBR1/PTAFR/PTPRJ/TNIP1/MAPKAPK3/ARRB2/DUSP16/ATF7/MAPK14/PPM1D/DUSP1	Up-regulated
BP	GO:0006090	pyruvate metabolic process	80	0.524218	1.82687	0.000147507	0.0022396	0.00164404	3568	tags=44%, list=22%, signal=34%	ALDOC/STAT3/EP300/PSEN1/NCOR1/PDK3/FLCN/OGDH/TIGAR/ALDOA/HK2/SIRT6/HDAC4/PGM1/FOXK1/PKM/APP/CBFA2T3/VDAC1/PDK1/ARNT/PGAM1/FOXK2/GAPDH/ENO1/HK1/HIF1A/ZBTB7A/ZBTB20/DHTKD1/GPI/ME2/GIT1/PFKFB2/RPTOR	Up-regulated
BP	GO:0009617	response to bacterium	437	0.431735	1.81099	5.8536e-11	1.71549e-08	1.25931e-08	2477	tags=29%, list=15%, signal=25%	UPF1/FOXP1/MAPK3/RAB7A/SPI1/MAVS/SIRPA/ZFP36/C5AR1/IL6R/MAPKAPK2/LYN/RELA/MPO/TGFB1/LITAF/TFEB/MAPK1/AZU1/CHD7/CSF2RB/SOD2/SHC1/PRKCD/HCK/PTAFR/GSDMB/RHOA/AKIRIN2/ALPL/CASP9/LRG1/SYK/CTR9/TNFRSF1A/ANKRD17/RARA/IGHV3-74/TNFRSF1B/TIRAP/TLR2/RAB1A/PAF1/CXCL1/RBPJ/CDK19/ZNFX1/PLCG2/LILRA2/TAB2/BCL3/NLRP6/ADM/NFKB1/FOS/TNIP1/MAPKAPK3/SBNO2/NFKBIA/IGHV5-51/HLA-E/ANXA3/PELI1/PYCARD/PYGL/IGHV3-23/IGHV3-7…	Up-regulated
BP	GO:0030212	hyaluronan metabolic process	20	0.682962	1.81034	0.00193872	0.0166082	0.0121917	2822	tags=40%, list=18%, signal=33%	TGFB1/NFKB1/IL1B/CLTC/CD44/LYVE1/CEMIP2/AP2A1	Up-regulated
MF	GO:0050839	cell adhesion molecule binding	394	0.435422	1.80909	5.65283e-10	9.36935e-08	6.87783e-08	2781	tags=32%, list=17%, signal=27%	PCBP1/LASP1/PAK2/ACTN1/VASP/IST1/CBL/SDCBP/SIRPA/VSIG10/CNN2/HNRNPK/NUMB/MSN/LYN/PACSIN2/NPTN/YWHAB/HSPA1A/EZR/TLN1/MARK2/RAB11B/MYH9/ACTN4/CHMP4B/LCP1/F11R/SH3GL1/S100A11/CSNK1D/CAPZB/NLGN3/JAML/PTPRJ/SCYL1/PPP1CA/ADD1/SYK/WASF2/SEPTIN9/PSEN1/NDRG1/STAT1/SFRP2/PTPN6/ICAM3/RAB1A/YWHAZ/CRKL/EVPL/PLIN3/IQGAP1/ASAP1/LARP1/TRIM25/NRXN1/ITGAX/EHD1/ALDOA/ERC1/PICALM/GOLGA2/GAPVD1/PFN1/TWF2/FLNA/GIGYF2/…	Up-regulated
MF	GO:0003779	actin binding	306	0.444127	1.80438	4.51104e-09	5.56912e-07	4.08817e-07	2507	tags=27%, list=16%, signal=23%	LASP1/MSRB1/LSP1/ACTN1/VASP/MRTFA/PPP1R18/SSH2/HCLS1/CNN2/MSN/WDR1/WIPF1/FMNL1/EZR/TLN1/MYH9/ACTN4/WAS/CFL1/MARCKS/LCP1/PXK/MYO1F/CAPZB/MYO9B/ADD1/WASF2/MAP1S/PDLIM7/ABL2/PPP1R9B/WIPF2/PSTPIP1/FLII/ABLIM1/ANXA6/KLHL2/IQGAP1/SHROOM1/CORO1A/ALDOA/SVIL/SSH1/AFAP1/TNS1/TPM3/GBP1/DAG1/PFN1/TWF2/LRRK2/MEFV/FLNA/COTL1/SPTBN1/VPS18/MYO5A/ACTR2/DIAPH1/MAEA/SPTAN1/PRKCE/ARPC1B/DBNL/CAP1/KLHL3/NF2/RCSD1/GSN…	Up-regulated
MF	GO:0004672	protein kinase activity	428	0.429901	1.7999	9.40842e-11	2.42842e-08	1.78265e-08	2287	tags=28%, list=14%, signal=24%	PIM2/CAMK2G/PAK2/MAPK3/PRKCB/MAP3K14/PAK1/MAPKAPK2/LYN/MAP3K11/CDKL5/NUAK2/ALPK1/PRAG1/MAPK1/MARK2/VRK3/MAK/TYK2/PRKCD/HCK/SRPK2/GRK2/CSNK1D/MAP3K3/WNK1/RASSF2/MAP4K4/SCYL1/RPS6KA1/CSK/CSNK1G2/SYK/JAK1/SQSTM1/HIPK1/ABL2/PPP1R9B/STK10/PDPK1/LIMK2/GSK3A/MAP3K5/PEAK3/LMTK2/PAN3/GRK6/TRPM6/ULK1/AKAP13/PDK3/DYRK1A/CDK19/IGF1R/IGF2R/CCNK/PRKACA/SIK3/CDK12/LATS2/RAF1/BUB1/MKNK2/STK35/PIM1/TRIM28/BRD4/MA…	Up-regulated
MF	GO:0019865	immunoglobulin binding	19	0.680622	1.79288	0.00717378	0.04273	0.0313671	2638	tags=37%, list=16%, signal=31%	FCGR2A/FCGRT/LILRA2/FCGR1A/JCHAIN/FCGR3B/FCAR	Up-regulated
BP	GO:0044057	regulation of system process	274	0.442812	1.77953	1.69931e-07	8.97157e-06	6.58583e-06	3181	tags=35%, list=20%, signal=29%	NR1H2/GNAI2/CELF2/FOXP1/CAMK2G/G6PD/SRF/PROK2/KDM5B/P2RX1/CALM3/PTAFR/GRK2/RHOA/WNK1/NLGN3/SREBF1/ATP2A3/TNFRSF1A/FOXO1/PPP3CA/FTO/GSK3A/TNFRSF1B/ANXA6/DOCK5/YY1/ORMDL3/MECP2/TBXAS1/PRKACA/SLC9A1/ADM/NRXN1/ITGAX/PTK2B/PRKAR1B/EIF4A3/DLGAP4/DICER1/DAG1/NOTCH1/MTG2/LRRK2/KCNQ1/CTDP1/FLNA/HDAC4/ATP1A1/HRH2/ECE1/INPP5K/SGK1/BEGAIN/APP/LPCAT3/KCNE3/TSPO/FOXO3/PARP1/SLC8A1/TSHZ3/PRKCA/THRA/NKX3-1/SCN1B…	Up-regulated
BP	GO:0050819	negative regulation of coagulation	26	0.633807	1.77036	0.00119238	0.0115573	0.00848393	3594	tags=46%, list=22%, signal=36%	PRKCD/ANXA5/PLAUR/SERPING1/UBASH3B/USF1/SH2B3/KRT1/ADTRP/CEACAM1/GP1BA/ABAT	Up-regulated
CC	GO:0098857	membrane microdomain	219	0.450117	1.76587	5.16201e-07	2.3209e-05	1.70373e-05	2535	tags=30%, list=16%, signal=26%	GNAI2/MAPK3/CBL/SDCBP/SELPLG/LYN/PACSIN2/CR1/P2RX1/MAPK1/EZR/FLOT2/PECAM1/LAMP2/INPP5D/HCK/STAT6/ORAI1/CHP1/CSK/PSEN1/TNFRSF1A/ARID3A/TNFRSF1B/TLR2/FLOT1/IGF1R/TPP1/PRKACA/LAT2/MYADM/SLC9A1/FURIN/PLVAP/PTK2B/TGFBR2/NFAM1/PPT1/LCP2/DAG1/PLPP1/LRRK2/KCNQ1/EPHB1/ATP1A1/STIM1/EFHD2/CFLAR/PRKAR1A/CTNNB1/MME/BSG/CD55/ITGB2/CTSD/APP/KCNE3/RGS19/STX12/CRK/ATP7A/VDAC1/CNR1/EFNB1/ICAM1/TUBB	Up-regulated
BP	GO:0007015	actin filament organization	324	0.429444	1.75711	3.81204e-08	2.65661e-06	1.95016e-06	2508	tags=28%, list=16%, signal=24%	RHOG/MSRB1/PAK2/ACTN1/VASP/SRF/PREX1/SSH2/HCLS1/RAC2/PAK1/ARAP1/WDR1/ARHGAP25/SH3KBP1/NEDD9/WIPF1/EZR/ARF1/WAS/CFL1/MARCKS/PRKCD/HCK/LCP1/F11R/GRB2/RHOA/CASS4/MYO1F/CAPZB/PXN/ADD1/WASF2/PPP1R9B/PSTPIP1/PPFIA1/FLII/ARHGEF2/MYADM/SLC9A1/WASHC2A/RAC1/SHROOM1/PLEK/CYFIP2/CORO1A/PTK2B/ALDOA/BIN3/SVIL/SSH1/BRAF/ACTG1/PYCARD/ZYX/TPM3/ELMO1/RFLNB/PFN1/TWF2/ZBED3/CARMIL1/FLNA/COTL1/SPTBN1/MYO5A/ACTR2/DIAP…	Up-regulated
BP	GO:0061061	muscle structure development	393	0.422872	1.75631	1.85138e-09	2.68797e-07	1.97318e-07	2473	tags=26%, list=15%, signal=22%	LRRC8A/FOXP1/G6PD/ACTN1/MRTFA/SRF/RBM38/CD53/ZFP36L1/DOCK2/WDR1/ACTB/PLEKHM3/PTBP1/TGFB1/RIPOR2/BTG2/FLOT2/LEF1/CHD7/MYH9/ACTN4/BASP1/ARID1A/VRK3/SOD2/ATP11A/RHOA/EP300/AKIRIN2/SUPT6H/PDLIM7/ANKRD17/PPP3CA/RARA/DYSF/KDM6B/ZNF609/GSK3A/FLII/MAML1/MAP3K5/SKI/SMARCC1/DOCK5/YY1/FKBP1A/AKAP13/FLOT1/RBPJ/MECP2/ARID1B/HLX/SLC9A1/USP19/ADM/FOS/MEF2D/PRR14/EHD1/COL6A3/BIN3/SVIL/ACTG1/ARRB2/NF1/SMYD3/IL4R/…	Up-regulated
MF	GO:0003953	NAD+ nucleosidase activity	13	0.725507	1.75043	0.00382509	0.0271734	0.0199474	1470	tags=31%, list=9%, signal=28%	IL1R1/TLR2/IL1RAP/BST1	Up-regulated
MF	GO:0050135	NAD(P)+ nucleosidase activity	13	0.725507	1.75043	0.00382509	0.0271734	0.0199474	1470	tags=31%, list=9%, signal=28%	IL1R1/TLR2/IL1RAP/BST1	Up-regulated
MF	GO:0061809	NAD+ nucleotidase, cyclic ADP-ribose generating	13	0.725507	1.75043	0.00382509	0.0271734	0.0199474	1470	tags=31%, list=9%, signal=28%	IL1R1/TLR2/IL1RAP/BST1	Up-regulated
BP	GO:0002357	defense response to tumor cell	11	0.761156	1.73504	0.00691274	0.0418912	0.0307514	258	tags=27%, list=2%, signal=27%	SPI1/LAPTM5/RELA	Up-regulated
BP	GO:1903828	negative regulation of protein localization	139	0.462033	1.73311	4.16676e-05	0.000815645	0.000598747	1930	tags=29%, list=12%, signal=26%	UBXN2B/SPI1/WWP2/MAGED1/ANKRD13A/KLF7/NUMB/SNX12/TGFB1/RIPOR2/TMBIM1/SREBF1/CHP1/CSK/RAB11FIP1/FOXO1/TP53INP2/PPP3CA/MIDN/FRMD4A/PPFIA1/SIN3A/GDI1/FLCN/SUFU/LATS2/ILRUN/AP2M1/GSK3B/NF1/PICALM/GBP1/LRRK2/SIRT6/IL1B/OS9/CLTC/RAB23/NSFL1C/INPP5K	Up-regulated
MF	GO:0030695	GTPase regulator activity	390	0.416342	1.72736	2.62623e-08	2.01123e-06	1.4764e-06	3603	tags=33%, list=23%, signal=26%	ARHGDIA/GPSM3/TBC1D5/TBC1D22A/TBC1D1/SMAP2/DENND3/PREX1/DOCK10/SIRPA/RALGAPA2/SH3BP5L/ARAP1/CYTH4/DOCK2/ARHGAP25/RASGRP4/RIN3/WAS/DENND5A/RGS14/FNIP1/TBC1D14/RAPGEF2/SBF2/MYO9B/RANBP3/SIPA1L1/SIPA1/ARHGAP30/TBC1D10B/ARHGAP26/ARHGDIB/ARHGEF2/GMIP/RALGAPB/DOCK5/SRGAP2/AKAP13/RAB3GAP1/GDI1/ARHGAP45/FLCN/SEC23B/FGD3/GIT2/NUCB1/DEF6/IQGAP1/ASAP1/AGAP4/NPRL3/ARHGAP27/RGP1/VAV1/NF1/SH2D3C/TBC1D22B/ELMO1…	Up-regulated
MF	GO:0060589	nucleoside-triphosphatase regulator activity	390	0.416342	1.72736	2.62623e-08	2.01123e-06	1.4764e-06	3603	tags=33%, list=23%, signal=26%	ARHGDIA/GPSM3/TBC1D5/TBC1D22A/TBC1D1/SMAP2/DENND3/PREX1/DOCK10/SIRPA/RALGAPA2/SH3BP5L/ARAP1/CYTH4/DOCK2/ARHGAP25/RASGRP4/RIN3/WAS/DENND5A/RGS14/FNIP1/TBC1D14/RAPGEF2/SBF2/MYO9B/RANBP3/SIPA1L1/SIPA1/ARHGAP30/TBC1D10B/ARHGAP26/ARHGDIB/ARHGEF2/GMIP/RALGAPB/DOCK5/SRGAP2/AKAP13/RAB3GAP1/GDI1/ARHGAP45/FLCN/SEC23B/FGD3/GIT2/NUCB1/DEF6/IQGAP1/ASAP1/AGAP4/NPRL3/ARHGAP27/RGP1/VAV1/NF1/SH2D3C/TBC1D22B/ELMO1…	Up-regulated
BP	GO:0010942	positive regulation of cell death	432	0.410778	1.72195	5.86099e-09	6.78298e-07	4.97923e-07	2821	tags=29%, list=18%, signal=24%	DEDD2/FOXP1/PAK2/MAGED1/ATF6/SLC6A6/LAPTM5/CASP2/TYROBP/PIK3CD/LYN/MAP3K11/DNMT3A/CXCR2/SOD2/PRKCD/INPP5D/SRPK2/FNIP1/RHOA/RAPGEF2/NCOA1/RASSF2/CASP9/PPP1CA/SYK/B4GALT1/SQSTM1/PSEN1/GADD45B/TNFRSF1A/UBE2M/FOXO1/SFRP2/GSK3A/TNFRSF1B/MAP3K5/SMPD1/BCL2L11/FBH1/MCL1/APAF1/CDK19/CDC34/FLCN/TEX261/IGF2R/ZNF746/DNM2/LATS2/SLC9A1/TNFRSF10C/TP53BP2/ADM/FOS/WWOX/TIGAR/RYBP/STK4/E2F3/ATG9A/ARRB2/PYCARD/GSK3…	Up-regulated
BP	GO:0051170	import into nucleus	134	0.46115	1.71028	9.88843e-05	0.00165858	0.00121753	1856	tags=31%, list=12%, signal=27%	KPNA1/MAVS/HCLS1/STAT3/TGFB1/FAM53C/NUP98/PRKCD/AKIRIN2/FAM53B/NUP153/CHP1/SYK/SQSTM1/PSEN1/PPP3CA/KPNB1/KPNA6/BACH2/NUP214/SUFU/PPP3R1/BCL3/TRIM28/STK4/E2F3/TNPO3/NFKBIA/NF1/PML/NOTCH1/POM121C/LRRK2/SIRT6/FLNA/HSP90AB1/RAB23/SPG11/NOLC1/RBM22/TXNIP	Up-regulated
BP	GO:0022411	cellular component disassembly	381	0.411219	1.70469	8.38827e-08	5.12788e-06	3.76426e-06	3004	tags=34%, list=19%, signal=28%	ATG13/DEDD2/UPF1/IST1/PRKCB/VCP/GLE1/WDR1/DHX8/NEDD9/TGFB1/MARK2/CHMP4B/ARID1A/CFL1/LAMP2/LCP1/MAPRE2/SH3GL1/SCAF8/MAP4K4/CAPZB/NFE2/SREBF1/PPP1CA/ADD1/SQSTM1/MAP1S/CHMP2A/PPP1R9B/PNPLA2/GSK3A/FLII/ARHGEF2/SMARCC1/WIPI2/ULK1/FLOT1/NDEL1/APAF1/IGF1R/PLIN3/TOM1/FURIN/HMGA1/PLEK/TIGAR/AMBRA1/RUBCNL/MID1IP1/SVIL/PINK1/ATG9A/GSK3B/HK2/GABARAP/ATG7/GOLGA2/CTDNEP1/DICER1/PHF23/TWF2/PLK3/CARMIL1/IQSEC1/S…	Up-regulated
MF	GO:0003682	chromatin binding	442	0.40499	1.69875	9.25127e-09	9.52658e-07	6.99326e-07	2966	tags=33%, list=19%, signal=28%	NR1H2/RCOR1/GLYR1/KDM1B/UPF1/SPI1/SRF/PHC2/RNF4/GATAD2B/MNT/PRKCB/STAT5B/SMC1A/STAT3/CTCF/ACTB/DNTTIP1/MSL1/DNMT3A/RELA/MPO/LEF1/TLE4/CHD7/NUP98/ACTN4/WBP2/ARID1A/KDM3B/NCOA2/WDR82/NCOA1/EP300/CRTC2/SUPT6H/SREBF1/NCOA6/FLI1/BCAS3/PHF13/STAT1/PBX2/FOXO1/ARID3A/ANKRD17/RARA/KDM6B/ZNF609/CREBBP/PHF8/RERE/PHF21A/SIN3A/SMARCC1/TOX4/PAF1/YY1/HDAC7/MED12/RBPJ/MECP2/BRD3/ARID1B/POLR2A/HMGA1/ZNF445/NFKB1/…	Up-regulated
BP	GO:0150105	protein localization to cell-cell junction	17	0.66187	1.69661	0.00595845	0.0375108	0.0275358	1194	tags=35%, list=7%, signal=33%	PAK2/ACTB/PECAM1/F11R/JAK1/ACTG1	Up-regulated
BP	GO:0006914	autophagy	480	0.400101	1.69232	2.33304e-08	1.87274e-06	1.37474e-06	3089	tags=34%, list=19%, signal=28%	PIM2/ATG13/ATP6V0D1/TMBIM6/TBC1D5/ATP6V1B2/UBXN2B/MAPK3/RAB7A/ATF6/VCP/STAT3/TFEB/MARK2/MTMR3/CHMP4B/LAMP2/NBR1/WDFY3/TBC1D14/ATP6V1A/EP300/SBF2/SREBF1/RALB/PLEKHM1/BCAS3/SQSTM1/MAP1S/CAPN1/PSEN1/CHMP2A/ATP6V0B/ABL2/VPS39/FOXO1/TP53INP2/TRIM21/PIP4K2A/GSK3A/KAT8/BCL2L11/IKBKG/RAB1B/TECPR2/WIPI2/MCL1/RAB1A/ULK1/EXOC4/ORMDL3/NRBF2/TRIM8/PSAP/RAB3GAP1/MTMR14/FLCN/PRKACA/TAB2/TOM1/LARP1/NPRL3/ILRUN/N…	Up-regulated
BP	GO:0061919	process utilizing autophagic mechanism	480	0.400101	1.69232	2.33304e-08	1.87274e-06	1.37474e-06	3089	tags=34%, list=19%, signal=28%	PIM2/ATG13/ATP6V0D1/TMBIM6/TBC1D5/ATP6V1B2/UBXN2B/MAPK3/RAB7A/ATF6/VCP/STAT3/TFEB/MARK2/MTMR3/CHMP4B/LAMP2/NBR1/WDFY3/TBC1D14/ATP6V1A/EP300/SBF2/SREBF1/RALB/PLEKHM1/BCAS3/SQSTM1/MAP1S/CAPN1/PSEN1/CHMP2A/ATP6V0B/ABL2/VPS39/FOXO1/TP53INP2/TRIM21/PIP4K2A/GSK3A/KAT8/BCL2L11/IKBKG/RAB1B/TECPR2/WIPI2/MCL1/RAB1A/ULK1/EXOC4/ORMDL3/NRBF2/TRIM8/PSAP/RAB3GAP1/MTMR14/FLCN/PRKACA/TAB2/TOM1/LARP1/NPRL3/ILRUN/N…	Up-regulated
MF	GO:0051020	GTPase binding	258	0.421122	1.68102	3.08195e-06	0.000100836	7.40216e-05	3312	tags=35%, list=21%, signal=28%	XPO6/GNB1/PAK2/RAB7A/GNB2/PAK1/DOCK2/MAP3K11/CDKL5/SORL1/FMNL1/RIN3/NCF2/WAS/LCP1/DENND5A/MAPKAP1/MYO9B/TMEM127/RAB11FIP1/NDRG1/ATP6AP1/KPNB1/ARHGDIB/ARHGEF2/YIPF1/DOCK5/SRGAP2/ULK1/AKAP13/EXOC4/PPP6R1/RAB3GAP1/UNC13D/GDI1/FGD3/GIT2/IQGAP1/STRIP1/RASSF5/AP1G1/RGP1/AMBRA1/CYFIP2/EHD1/TNPO3/SYTL3/ERC1/PICALM/GAPVD1/PFN1/CLTA/LRRK2/FLNA/SPTBN1/KIF3B/MYO5A/DIAPH1/GCC1/RRAGD/CDC42EP4/ARHGAP1/DAAM2/DVL…	Up-regulated
BP	GO:0051703	biological process involved in intraspecies interaction between organisms	25	0.607346	1.67605	0.00519353	0.0339363	0.0249119	1853	tags=40%, list=12%, signal=35%	NLGN3/EIF4EBP2/MECP2/ATXN1L/NRXN1/CIC/CHD8/KCNQ1/ATXN1/LTF	Up-regulated
BP	GO:0060078	regulation of postsynaptic membrane potential	51	0.519738	1.67067	0.0036091	0.026337	0.0193334	2342	tags=31%, list=15%, signal=27%	P2RX1/NLGN3/PPP3CA/GSK3A/MECP2/RAB3GAP1/NRXN1/PTK2B/PRKAR1B/ARRB2/GSK3B/EIF4A3/LRRK2/APP/SNCA/ADORA2A	Up-regulated
MF	GO:0051213	dioxygenase activity	72	0.485617	1.66922	0.0012832	0.0121338	0.00890717	2658	tags=32%, list=17%, signal=27%	ALOX5/POR/PHF2/KDM5B/KDM5C/KDM3B/KDM2A/TET2/TET3/FTO/KDM6B/PHF8/ALOX5AP/KDM7A/KDM4B/EGLN1/OGFOD1/KDM6A/HGD/ALKBH5/TMLHE/HSPBAP1/JMJD1C	Up-regulated
MF	GO:0035591	signaling adaptor activity	72	0.484293	1.66467	0.00129934	0.0122201	0.00897052	1380	tags=22%, list=9%, signal=20%	GNB1/DEDD2/MAVS/SPATA2/GNB2/GAB2/STAT3/GAB1/SHC1/RGS14/GRB2/AKAP13/CRKL/IQGAP1/KHDRBS1/LRRK2	Up-regulated
MF	GO:0003712	transcription coregulator activity	429	0.39679	1.66237	7.33367e-08	4.56324e-06	3.34978e-06	3299	tags=37%, list=21%, signal=30%	RCOR1/ACTN1/MRTFA/RNF4/MAGED1/PHF2/SF1/RALY/PRKCB/KAT7/MED13L/KDM5B/DNMT3A/MAML2/HSPA1A/TLE3/BTG2/TACC1/TLE4/PARP14/PHF12/NUP98/ACTN4/WBP2/BASP1/ARID1A/KDM3B/MAK/NCOA2/KDM2A/TCF20/MAML3/KAT6A/NCOA1/EP300/AKIRIN2/PXN/TRERF1/IRF2BPL/NCOA6/USP22/DPF2/THRAP3/ARID3A/TRIM21/NCOR1/XPC/CREBBP/MAML1/ETS1/PHF8/KAT8/RERE/SIN3A/SMARCC1/TBL1X/HDAC7/MED12/DYRK1A/TRIM8/MECP2/BCOR/ARID1B/SUFU/MED16/LPIN2/HMGA1/B…	Up-regulated
MF	GO:0033293	monocarboxylic acid binding	36	0.550287	1.65703	0.00683887	0.0416609	0.0305824	2195	tags=33%, list=14%, signal=29%	RARA/PITPNA/ALOX5AP/PSAP/ACOX1/RXRA/IGF2R/STX3/PYGL/PPARD/PRR7/VDR	Up-regulated
CC	GO:0036477	somatodendritic compartment	468	0.39242	1.65313	5.67028e-08	3.59238e-06	2.63709e-06	2740	tags=27%, list=17%, signal=23%	KPNA1/GNAI2/STRN4/ELOVL5/ACTN1/DOCK10/DIP2B/SLC6A6/KIF1B/PAK1/LRRC4/CDKL5/NPTN/SORL1/RIN3/MARK2/FLOT2/CASC3/RGS14/WDFY3/RHOA/RAPGEF2/PPP1CA/MAP1S/PSEN1/SIPA1L1/PPP1R9B/GLUL/SLC2A3/STAT1/PPP3CA/RARA/PPFIA1/GSK3A/TNFRSF1B/NCF1/LMTK2/SLA/SRGAP2/AGO2/NDEL1/DYRK1A/MBP/IGF1R/GDI1/ZDHHC5/ATXN1L/STX3/PRKACA/ASAP1/RAC1/ADCY4/NRXN1/CPEB4/PTK2B/ADNP/ANXA3/ARRB2/PYCARD/GSK3B/EIF4A3/NF1/CNIH3/SYAP1/PICALM/PPT…	Up-regulated
BP	GO:0018209	peptidyl-serine modification	230	0.415157	1.63554	1.42033e-05	0.000367967	0.000270116	2287	tags=31%, list=14%, signal=27%	PAK2/HCLS1/PRKCB/PAK1/MAPKAPK2/TNKS/TGFB1/MAPK1/MARK2/VRK3/PRKCD/SRPK2/GRK2/FNIP1/CSNK1D/WNK1/RASSF2/MAPKAP1/RPS6KA1/CSNK1G2/SYK/HIPK1/PDPK1/SFRP2/GSK3A/LMTK2/ULK1/PDK3/DYRK1A/SPOCK2/PRKACA/LATS2/RAF1/MKNK2/MAPKAPK3/STK4/CSNK1G1/TGFBR2/PINK1/BRAF/ARRB2/GSK3B/EIF4G1/SH2D3C/MAPK13/SMYD3/MAST3/LRRK2/PRKDC/CAB39/HSP90AB1/TOP1/GALNT2/MAST4/STK38/CLSPN/TAF1/CD44/ILK/MARK3/OSM/PRKCE/INPP5K/MKNK1/SGK1/AP…	Up-regulated
BP	GO:0001934	positive regulation of protein phosphorylation	470	0.386605	1.629	1.94777e-07	1.00548e-05	7.38101e-06	1917	tags=22%, list=12%, signal=20%	PAK2/MAPK3/MAVS/MAGED1/SDCBP/HCLS1/IL6R/PAK1/LYN/MAP3K11/NEDD9/TGFB1/NPTN/MAPK1/MARK2/PARP14/AZU1/PECAM1/NIBAN1/PRKCD/CALM3/FNIP1/RHOA/CASS4/RAPGEF2/CSNK1D/WNK1/RASSF2/MAPKAP1/PTPRJ/CSK/RALB/SYK/MOB3A/SQSTM1/PSEN1/DAZAP2/PIK3R5/TNFRSF1A/PDPK1/LIMK2/SFRP2/GSK3A/ARHGEF2/MAP3K5/NCF1/CACUL1/ACSL1/TIRAP/FBH1/AKAP13/FLOT1/CRKL/FLCN/PLCG2/TGFA/CCNK/IQGAP1/TAB2/RAF1/RAC1/CHI3L1/SLCO3A1/PLAUR/MAP4K2/STK4/…	Up-regulated
MF	GO:0005509	calcium ion binding	333	0.397403	1.62788	4.53151e-06	0.000138509	0.000101676	3570	tags=33%, list=22%, signal=26%	ACTN1/CBL/ANXA11/RASGRP4/ACTN4/REPS2/LCP1/CALM3/S100A11/RAPGEF2/USP32/ALPL/EDEM2/CHP1/CAPN1/TKT/PPP3CA/DYSF/CANT1/ZZEF1/ANXA5/ANXA6/PGS1/SPOCK2/IDS/PRKCSH/NUCB1/PPP3R1/IQGAP1/VWCE/HPCAL1/GCA/NRXN1/EHD1/ADGRE3/BRAF/ANXA3/DAG1/NOTCH1/NOTCH2/MICU1/DGKG/ADAM8/ADGRE5/PITPNM1/CACNA1E/STIM1/EFHD2/GUCA1B/NINL/SPTAN1/MCTP2/CAMKK2/EPS15L1/NIN/GSN/PEF1/SNCA/SLC8A1/REPS1/ITPR2/PLCB2/SUSD1/NID1/PADI4/RCN3/EFC…	Up-regulated
MF	GO:0015298	solute:cation antiporter activity	26	0.580714	1.62205	0.00702882	0.0423369	0.0310786	3167	tags=38%, list=20%, signal=31%	CHP1/SLC9A1/SLC9A8/SLC8A1/CLCN5/CLCN4/SLC11A1/SLC8B1/TMCO3/SLC25A13	Up-regulated
BP	GO:0019058	viral life cycle	254	0.405813	1.62091	2.24427e-05	0.000523086	0.000383986	3004	tags=29%, list=19%, signal=24%	PCBP1/RAB7A/IST1/MAVS/WWP2/SELPLG/ADAR/VCP/CR1/IFITM2/HSPA1A/CHMP4B/N4BP1/F11R/SRPK2/GRK2/NUP153/ANPEP/CHMP2A/PCBP2/KPNA6/TRIM21/SMPD1/RAB1B/RAB1A/TRIM8/LAMP1/ZNFX1/CCNK/DDB1/LARP1/FURIN/TRIM25/TRIM28/TNIP1/IFI16/VPS37C/DAG1/NOTCH1/HSP90AB1/STAU1/VPS18/TRIM5/ISG20/VAPB/VPS28/ITGA5/NECTIN1/ZC3HAV1/LTF/RNASEL/BSG/CD55/INPP5K/VPS37B/RAB43/GSN/TRIM10/CLDN9/APOBEC3A/TRIM62/PABPC1/SRPK1/ICAM1/ATG16L2/T…	Up-regulated
BP	GO:0055082	cellular chemical homeostasis	411	0.383055	1.5984	1.37605e-06	5.29818e-05	3.88928e-05	2804	tags=26%, list=18%, signal=22%	LRRC8A/ATP6V0D1/TMBIM6/ATP6V1B2/MAPK3/RAB7A/SRF/SLC12A6/IRS2/PRKCB/KLF7/LYN/P2RX1/NPTN/MAPK1/RAB11B/CHD7/ARF1/CALM3/ATP6V1A/WNK1/DGAT2/GRINA/CHP1/PSEN1/ATP6V0B/HERPUD1/ATP2A3/FOXO1/CHERP/FTH1/PDPK1/ATP6AP1/PPP3CA/NCF1/PTPN6/SIN3A/ANXA6/FKBP1A/PDK3/ORMDL3/IGF1R/TBXAS1/PLCG2/PRKACA/SLC9A1/RAF1/AP3D1/CORO1A/TM9SF4/PTK2B/HK2/PPT1/PML/LRRK2/MICU1/KCNQ1/FLNA/OSBP/EGLN1/GRN/BCAP31/ATP1A1/STIM1/VAPB/DIAP…	Up-regulated
MF	GO:0005543	phospholipid binding	326	0.383237	1.56592	2.13051e-05	0.000503831	0.000369851	3062	tags=31%, list=19%, signal=25%	RAB35/PREX1/SDCBP/ANXA11/ARAP1/SNX12/GLE1/GAB2/PACSIN2/TLN1/PHF12/SHC1/NCF4/PXK/PTAFR/GSDMB/OSBPL2/WDFY3/RAPGEF2/SBF2/MAPKAP1/SNX27/BCAS3/CHMP2A/DYSF/ARHGAP26/FLII/PITPNA/NCF1/TIRAP/ANXA5/WIPI2/ANXA6/PSAP/TPP1/IQGAP1/ASAP1/TOM1/SLC9A1/WASHC2A/VAMP2/SNX29/RUBCNL/SVIL/ANXA3/SYTL3/NF1/PICALM/PPT1/DENND1A/PFN1/TWF2/KCNQ1/OSBP/PSD/PITPNM1/IGHM/RUBCN/NCF1C/SPTBN1/HS1BP3/ATG2A/PSD4/ZFYVE1/WDR45/MME/GBF1…	Up-regulated
MF	GO:0140375	immune receptor activity	108	0.427829	1.54329	0.00348838	0.0257254	0.0188844	2842	tags=29%, list=18%, signal=24%	CXCR1/C5AR1/IL6R/IL17RA/IL1R2/CR1/CXCR2/CSF3R/CSF2RB/C5AR2/LILRA6/IL1R1/CSF2RA/LILRA2/FPR1/IL4R/IL1RAP/FCGR1A/IL13RA1/CD44/IFNGR2/FPR2/IFNAR1/ACKR2/LILRB2/IFNLR1/CCR1/LILRA5/LILRA1/IL2RG/CR2	Up-regulated
BP	GO:0048511	rhythmic process	187	0.395002	1.5199	0.000755135	0.00817164	0.00599862	3091	tags=30%, list=19%, signal=25%	MAGED1/SP1/CASP2/STAT5B/PROK2/KDM5B/KDM5C/NCOA2/KDM2A/CSNK1D/EP300/USP9X/SREBF1/PPP1CA/SGPL1/THRAP3/NCOR1/CREBBP/SIN3A/DYRK1A/IGF1R/NAMPT/DDB1/USP7/ADNP/ARRB2/GSK3B/ATG7/SRRD/PML/SIRT6/PRKDC/NFKB2/TOP1/RELB/BTRC/NR1D1/FOXO3/PARP1/ESR1/TYMS/NFYA/ADORA2A/JUND/OPRL1/MYBBP1A/PAM/HSPA5/MYCBP2/NPAS2/HUWE1/NCOR2/FBXW11/CIPC/TP53/BTBD9/KDM5A	Up-regulated
MF	GO:0001228	DNA-binding transcription activator activity, RNA polymerase II-specific	263	0.357758	1.43475	0.0011898	0.0115511	0.00847941	2094	tags=26%, list=13%, signal=23%	NR1H2/NFYC/KLF13/SPI1/MTF1/SRF/SP1/ATF6/ETV6/KLF7/IRF2/STAT5B/STAT3/NRF1/NR6A1/RELA/LITAF/LEF1/ZBTB7B/STAT6/SREBF1/FLI1/IRF1/PBX2/FOXO1/ETS1/NR2C2/FOXJ2/RFX2/YY1/ZNF438/NFIC/RBPJ/CSRNP2/CSRNP1/TFE3/JUNB/ZNF445/NFKB1/FOSL2/GTF2I/FOS/MEF2D/MLXIP/USF3/RUNX2/FOXJ3/E2F3/NFAT5/REL/IRF4/SOX12/NFKB2/BCL11B/SALL2/PBX1/ELF4/PLAGL1/JUN/GATA1/RREB1/CEBPD/ATF6B/CEBPB/ZNF384/ZNF143/GCM1/FOXO3	Up-regulated
BP	GO:0032504	multicellular organism reproduction	467	0.309695	1.30373	0.00504273	0.0332791	0.0244295	2979	tags=24%, list=19%, signal=20%	LRRC8A/KDM1B/AGO4/PHC2/SPATA2/ETV6/CASP2/NDRG3/GORASP2/STAT5B/PROK2/DNMT3A/NR6A1/P2RX1/RAD23B/SEPTIN6/ASF1B/MAK/PTAFR/USP9X/B4GALT1/SGPL1/PPP1R9B/LIMK2/RARA/KPNA6/MARF1/NR2C2/BCL2L11/FOXJ2/RFX2/YY1/IGF1R/IMMP2L/CRKL/ACOX1/DEAF1/IGF2R/PRKACA/DNM2/JUNB/KLF1/UBR2/XRN2/TOB2/FOXJ3/PTK2B/CCNI/KHDRBS1/DEDD/ADNP/ARRB2/ABHD2/IL4R/CTDNEP1/NOTCH1/KMT2D/HERPUD2/UBB/LRRK2/STAU1/VIPAS39/SMARCA2/ROPN1L/BCAP31/B…	Up-regulated
MF	GO:0015453	oxidoreduction-driven active transmembrane transporter activity	55	-0.479728	-1.61095	0.00527297	0.0343517	0.0252168	4083	tags=46%, list=26%, signal=35%	NDUFB7/UQCR10/NDUFS4/NDUFV1/UQCRH/COX5B/NDUFB3/COX5A/NDUFC1/NDUFB2/NDUFA4/NDUFS3/COX6A1/COX4I1/NDUFB5/NDUFB1/NDUFB8/NDUFV3/NDUFA12/UQCRFS1/NDUFA6/COX7A2L/NDUFB4/NDUFC2/NDUFA1/NDUFA5	Down-regulated
MF	GO:0016655	oxidoreductase activity, acting on NAD(P)H, quinone or similar compound as acceptor	45	-0.499084	-1.61389	0.0069289	0.0419526	0.0307965	4083	tags=47%, list=26%, signal=35%	NDUFB7/AKR1C3/NDUFS4/NDUFV1/NDUFB3/NDUFC1/NDUFB2/NDUFA4/NDUFS3/NDUFB5/NDUFB1/NDUFB8/NDUFV3/NDUFA12/NDUFA6/NDUFB4/CBR4/NDUFC2/CRYZL1/NDUFA1/NDUFA5	Down-regulated
BP	GO:0042773	ATP synthesis coupled electron transport	79	-0.465146	-1.65821	0.000641951	0.00714658	0.00524615	3810	tags=51%, list=24%, signal=39%	NDUFB7/UQCR10/COQ9/NDUFS4/NDUFV1/UQCRH/COX5B/NDUFB3/COX5A/UQCRB/AFG1L/NDUFC1/NDUFB2/SDHA/UQCR11/NDUFA4/COX7C/DNAJC15/NDUFS3/UQCRQ/COX6A1/COX7A2/COX4I1/NDUFB5/PARK7/NDUFB1/DGUOK/COA6/NDUFB8/NDUFV3/NDUFA12/UQCRFS1/NDUFA6/COX7A2L/NDUFB4/CYCS/UQCRC2/NDUFC2/NDUFA1/NDUFA5	Down-regulated
BP	GO:0042775	mitochondrial ATP synthesis coupled electron transport	79	-0.465146	-1.65821	0.000641951	0.00714658	0.00524615	3810	tags=51%, list=24%, signal=39%	NDUFB7/UQCR10/COQ9/NDUFS4/NDUFV1/UQCRH/COX5B/NDUFB3/COX5A/UQCRB/AFG1L/NDUFC1/NDUFB2/SDHA/UQCR11/NDUFA4/COX7C/DNAJC15/NDUFS3/UQCRQ/COX6A1/COX7A2/COX4I1/NDUFB5/PARK7/NDUFB1/DGUOK/COA6/NDUFB8/NDUFV3/NDUFA12/UQCRFS1/NDUFA6/COX7A2L/NDUFB4/CYCS/UQCRC2/NDUFC2/NDUFA1/NDUFA5	Down-regulated
CC	GO:0030684	preribosome	72	-0.471849	-1.66175	0.00113017	0.0110931	0.00814322	3758	tags=39%, list=23%, signal=30%	RRP7BP/RSL1D1/NOP56/RRP15/RRP9/IMP3/FBL/SRFBP1/NSA2/NIP7/EMG1/FCF1/MRTO4/RIOK1/RRP1/RPS7/RPF1/MPHOSPH10/UTP3/UTP18/NOP58/RIOK2/KRR1/DCAF13/UTP11/NGDN/MAK16/UTP23	Down-regulated
MF	GO:0042056	chemoattractant activity	11	-0.740643	-1.69205	0.00767428	0.0445905	0.0327329	2334	tags=45%, list=15%, signal=39%	CCL3/HMGB2/HGF/HMGB1/VEGFA	Down-regulated
BP	GO:0042776	proton motive force-driven mitochondrial ATP synthesis	57	-0.522385	-1.77128	0.000353207	0.00441921	0.00324404	3756	tags=46%, list=23%, signal=35%	NDUFS4/NDUFV1/ATP5PO/NDUFB3/ATP5PF/NDUFC1/NDUFB2/SDHA/NDUFS3/ATP5F1E/ATP5F1C/NDUFB5/NDUFB1/NDUFA11/NDUFB8/NDUFV3/NDUFA12/NDUFA6/NDUFB4/ATP5PB/DNAJC30/NDUFC2/ATP5MG/NDUFA1/ATP5MF/NDUFA5	Down-regulated
BP	GO:0097502	mannosylation	34	-0.576825	-1.78096	0.00320716	0.0240848	0.0176801	4250	tags=59%, list=27%, signal=43%	PIGV/POMT1/TMTC2/CRPPA/TMTC1/TMTC4/LARGE2/ALG1/DPY19L1/ALG2/POMT2/PIGZ/ALG9/DPM3/PIGM/DPM1/TMTC3/ALG11/NUS1/DPY19L4	Down-regulated
MF	GO:0140101	catalytic activity, acting on a tRNA	103	-0.486301	-1.80351	2.40285e-05	0.000551724	0.000405009	2267	tags=28%, list=14%, signal=24%	METTL2B/THUMPD2/QTRT1/DUS4L/NT5C3A/PTRHD1/DUS1L/TRMT12/TRMT10C/DTWD2/METTL6/TRMT1L/ELAC1/TRMT61B/TYW3/TRMU/DTD2/PSTK/DTWD1/TRMT10A/PTRH2/TRNT1/POP5/SEPSECS/TYW5/TRMT10B/YARS2/TRMT1/TRMT13	Down-regulated
MF	GO:0005385	zinc ion transmembrane transporter activity	15	-0.731463	-1.83835	0.00220737	0.018357	0.0134754	1146	tags=40%, list=7%, signal=37%	SLC30A7/SLC39A8/SLC30A5/SLC39A10/SLC30A4/SLC30A1	Down-regulated
MF	GO:0000030	mannosyltransferase activity	23	-0.673638	-1.91872	0.000840026	0.00888337	0.00652109	4250	tags=70%, list=27%, signal=51%	PIGV/POMT1/TMTC2/TMTC1/TMTC4/ALG1/DPY19L1/ALG2/POMT2/PIGZ/ALG9/PIGM/DPM1/TMTC3/ALG11/DPY19L4	Down-regulated
BP	GO:0042254	ribosome biogenesis	298	-0.467521	-1.99888	5.92679e-12	3.17722e-09	2.33233e-09	3857	tags=43%, list=24%, signal=33%	ABT1/MALSU1/NUP88/C1D/RRP7BP/DDX18/RSL1D1/MPHOSPH6/RPL23A/NPM1/RPLP0/NOP56/RPS17/RPSA/PIH1D1/RRP15/MRPL1/RRP9/GTPBP10/RPL14/RPP38/C1QBP/CINP/RPL7/TFB2M/IMP3/EXOSC3/DDX49/HEATR3/RPL10A/FBL/TENT4B/RPL10/PAK1IP1/NOL11/SRFBP1/RPL27/MRPL36/NSA2/NIP7/EMG1/RPS27/RPS5/FCF1/GTF2H5/MRTO4/METTL18/UTP15/RIOK1/RRP1/RPL7A/FRG1/METTL5/DDX47/GTF3A/RPS24/RAN/NIFK/RPS19/RPS14/SDAD1/RPS7/YBEY/METTL17/RPF1/EXOSC6/MP…	Down-regulated
MF	GO:0019843	rRNA binding	64	-0.612921	-2.1317	4.86383e-07	2.23e-05	1.63699e-05	3670	tags=55%, list=23%, signal=42%	RPL23A/NPM1/RPLP0/RPS9/RPS4Y1/KDM2B/RPS3/IMP3/RPL12/RPL23/RPL9/EMG1/RPS5/RPL8/RPL3/GTF3A/CIRBP/RPS14/RPF1/NOP53/RPS18/MRPL11/BRIX1/RPL37/SBDS/FASTKD2/MRPL20/MRPS18C/RPS13/MRPS7/RPUSD4/RPS11/RPL5/PTCD3/UTP23	Down-regulated
BP	GO:0140053	mitochondrial gene expression	157	-0.567333	-2.23151	1.02248e-12	6.47785e-10	4.75525e-10	3966	tags=49%, list=25%, signal=37%	MRPL33/MTRES1/RMND1/MRPL34/COA3/MALSU1/TBRG4/PNPT1/AARS2/MTIF2/CHCHD1/MRPL1/MRPL57/MRPS23/C1QBP/MRPS12/TFB2M/MRPL14/MRPL52/GATC/MRPL27/MRPL30/MRPL17/MTG1/MTO1/MRPL24/LRPPRC/MTIF3/MRPL38/FASTK/MRPS21/MRPL48/MRPL36/MRPS14/FASTKD1/MRPL43/MRPS16/MRPL51/METTL4/GFM2/MRPS26/TRMT10C/MRPL3/MTERF2/MRPS35/MRPL11/FASTKD3/TRMT61B/MRPL46/CDK5RAP1/FASTKD2/MRPL39/MRPS15/MRPL40/MRPS33/MRPL47/MRPS31/MRPL20/TFAM/MR…	Down-regulated
BP	GO:0002181	cytoplasmic translation	151	-0.640758	-2.50463	3.08809e-17	5.38023e-14	3.94951e-14	3866	tags=70%, list=24%, signal=54%	RPL17/DRG2/NCBP2/CPEB2/RPL23A/RPLP0/RPS17/RPSA/EIF3I/RPS9/RPS2/RPL14/RPL18/NEMF/RPL7/EIF2S2/EIF3C/RPL21/EIF4B/EIF3G/RPS3/RPL12/RPL41/RPLP1/RPL10A/RBM4/RPL23/DPH6/RPL10/RPL19/RPS12/RPLP2/RPL30/RPL34/DRG1/DHX36/RPL9/RPL27/DPH5/RPL36A/RPS27/FMR1/RPS5/RPL32/RPL22/METTL3/RPL8/EIF3H/RPL15/RPL13A/RPL3/NCBP1/RPS3A/RPL7A/HNRNPU/DENR/EIF3J/RPS24/RPS19/RPS14/RPS7/RPL4/RPL39/RPS25/RPL26/RPS18/RPS29/RPL35/FAU…	Down-regulated
CC	GO:0044391	ribosomal subunit	178	-0.658389	-2.655	2.16554e-23	7.54583e-20	5.53923e-20	3670	tags=66%, list=23%, signal=52%	RPL23A/NPM1/CHCHD1/RPLP0/RPS17/RPSA/MRPL1/MRPL57/MRPS23/RPS9/RPS2/RPL14/RPL18/RPS4Y1/MRPS12/RPL7/MRPL14/RPL21/MRPL52/RPS3/MRPL27/RPL12/MRPL30/RPL41/MRPL17/RPLP1/RPL10A/RPL23/RPL10/RPL19/RPS12/RPLP2/MRPL24/RPL30/RPL34/MRPL38/RPL9/RPL27/MRPS21/MRPL48/MRPL36/MRPS14/RPL36A/RPS27/MRPL43/RPS5/RPL32/B3GALT4/RPL22/MRPS16/RPL8/MRPL51/RPL15/RPL13A/RPL3/RPS3A/RPL7A/MRPS26/RPS24/RPS19/RPS14/RPS7/MRPL3/RPL4/R…	Down-regulated
MF	GO:0003735	structural constituent of ribosome	155	-0.68842	-2.70164	2.15892e-24	1.50455e-20	1.10446e-20	3670	tags=68%, list=23%, signal=53%	RPL23A/RPLP0/RPS17/RPSA/MRPL1/MRPL57/MRPS23/RPS9/RPS2/RPL14/RPL18/RPS4Y1/MRPS12/RPL7/MRPL14/RPL21/MRPL52/RPS3/MRPL27/RPL12/MRPL30/RPL41/MRPL17/RPLP1/RPL10A/RPL23/RPL10/RPL19/RPS12/RPLP2/MRPL24/RPL30/RPL34/RPL9/RPL27/MRPS21/MRPL36/MRPS14/RPL36A/RPS27/MRPL43/RPS5/RPL32/RPL22/MRPS16/RPL8/MRPL51/RPL15/RPL13A/RPL3/RPS3A/RPL7A/RPS24/RPS19/RPS14/RPS7/MRPL3/RPL4/RPL39/RPS25/RPL26/RPS18/RPS29/RPL35/FAU/MR…	Down-regulated
