## Supplemental Table 6 for "Chromatin, transcriptional and immune dysregulation in children with neurodevelopmental regression"

### Sheet: Sheet 1
ONTOLOGY	ID	Description	setSize	enrichmentScore	NES	pvalue	p.adjust	qvalue	rank	leading_edge	core_enrichment	Expression	Pathway
CC	GO:0022626	cytosolic ribosome	95	-0.646867	-2.23746	2.36983e-11	7.37858e-08	6.97178e-08	1331	tags=63%, list=23%, signal=50%	RPL19/RPSA/RPL18/DHX29/RPS15A/RPS2/RPS9/RPL6/RPS4X/RPS15/RPS20/RPS6/RPL32/RPS3/GCN1/ASCC2/RPL36/RPS14/RPL15/RPS12/RPL7A/RPS26/RPS13/RPL5/RPL13/RPS18/RPS23/RPS11/RPL34/RPL21/RPS25/RPL38/RPL8/RPL17/RNF25/RPL9/RPS7/RPL36A/RPL10/RPL31/RPLP0/RPL3/RPS3A/RPS8/ABCE1/RPL37A/RPL26L1/RPS27L/EIF2AK4/RPL10A/RPS19/RPL27A/RPL24/RPL26/RPL36AL/RPS5/RPLP2/RPL28/RPL29/RPL18A	Down-regulated	GO
BP	GO:0002181	cytoplasmic translation	128	-0.604631	-2.15903	2.92221e-11	7.37858e-08	6.97178e-08	1549	tags=60%, list=26%, signal=45%	RPL35/RPS17/EIF3G/EIF2S2/RPL39/RPL35A/EIF3K/RPL27/EIF3D/RPL19/RPSA/RPL18/DHX29/RPS15A/RPS2/RPS9/RPL6/RPS4X/RPS15/RPS20/RPS6/RPL32/DRG1/YTHDF2/EIF4A2/RPS3/RPL36/RPS14/RPL15/EIF4G1/RPS12/RPL7A/EIF4A1/RPS26/EIF2B3/MCTS1/RPS13/RPL5/RPL13/PABPC1/RPS18/RPS23/RPS11/RPL34/NCK1/RPL21/RPS25/RPL38/RPL8/RPL17/EIF3J/RPL9/RPS7/RPL36A/RPL10/RPL31/RPLP0/RPL3/SARS1/RPS3A/RPS8/RPL37A/RPL26L1/ZC3H15/EIF2AK4/RPL10A/…	Down-regulated	GO
MF	GO:0003735	structural constituent of ribosome	117	-0.580328	-2.05778	6.86642e-09	4.95363e-06	4.68053e-06	1217	tags=49%, list=21%, signal=39%	RPS15A/IMP3/RPS2/RPS9/RPL6/RPS4X/RPS15/RPS20/RPS6/RPL32/RPS3/MRPS31/RPL36/RPS14/RPL15/RPS12/RPL7A/RPS26/RPS13/RPL5/RPL13/RPS18/RPS23/MRPL28/RPS11/MRPL27/RPL34/RPL21/RPS25/RPL38/RPL8/RPL17/RPL9/RPS7/RPL36A/RPL10/RPL31/RPLP0/RPL3/RPS3A/RPS8/RPL37A/MRPL3/RPL26L1/RPS27L/RPL10A/RPS19/RPL27A/RPL24/RPL26/RPL36AL/RPS5/MRPS17/RPLP2/RPL28/RPL29/RPL18A	Down-regulated	GO
BP	GO:0001541	ovarian follicle development	14	-0.817677	-1.94844	2.65465e-05	0.00788586	0.00745109	577	tags=50%, list=10%, signal=45%	EIF2B5/UBE3A/SOD1/EIF2B4/EIF2B2/ZNF830/TAF4	Down-regulated	GO
CC	GO:0000502	proteasome complex	53	-0.598789	-1.89203	4.39174e-05	0.0105611	0.00997882	1427	tags=53%, list=24%, signal=40%	UCHL5/PSMB4/PSMC5/PSMD12/PSMC1/PSMD3/PSMA3/PSMB3/PSME3/PSMA7/PSMD1/PSMC6/PSMA2/PSMB1/PSMD7/PSMA1/PSMD10/PSMC4/UBQLN1/PSMD14/UBE3A/PSME2/PSMD13/PSMD5/PSMD8/PSMD6/PSMD11/PSMF1	Down-regulated	GO
BP	GO:0006278	RNA-templated DNA biosynthetic process	47	-0.598489	-1.86168	0.000108422	0.0202789	0.0191609	1069	tags=45%, list=18%, signal=37%	EXOSC10/CCT5/TINF2/XRCC5/PTGES3/HSP90AA1/MAPK3/TCP1/PINX1/CCT8/GNL3L/CCT7/CCT4/CCT2/RFC1/TERF2IP/RPA1/CCT6A/CCT3/GAR1/NOP10	Down-regulated	GO
BP	GO:1904816	positive regulation of protein localization to chromosome, telomeric region	12	-0.802386	-1.84579	0.00024037	0.0404624	0.0382316	530	tags=67%, list=9%, signal=61%	TCP1/CCT8/GNL3L/CCT7/CCT4/CCT2/CCT6A/CCT3	Down-regulated	GO
BP	GO:0050852	T cell receptor signaling pathway	80	-0.522069	-1.76138	0.000136715	0.0238072	0.0224947	854	tags=31%, list=15%, signal=27%	EIF2B3/CD3D/CD3E/CD247/ADA/SKAP1/DUSP22/EIF2B5/BTN3A3/EZR/CD3G/HLA-DPB1/PTPN22/CSK/PIK3CD/LIME1/LAT/EIF2B4/PTPRC/HLA-A/MALT1/RC3H1/EIF2B2/BTN3A2/LCK	Down-regulated	GO
BP	GO:0022613	ribonucleoprotein complex biogenesis	342	-0.388079	-1.52853	3.33546e-05	0.0088653	0.00837653	1625	tags=41%, list=28%, signal=32%	MAK16/TAF9/NVL/EIF3A/DDX47/LUC7L/LSG1/UTP25/URB1/PWP1/AGO2/RPL35/RPS17/EXOSC7/EIF3G/EIF2S2/NOA1/RPL35A/EIF3K/RBM34/PHF5A/RIOK1/PWP2/RPL27/SNRPD2/MRPL44/BOP1/PRPF39/PRKRA/NPM1/LSM6/DDX17/EIF3D/RPSA/DHX29/KRR1/EBNA1BP2/NOP9/RPS15A/NOC4L/ERAL1/SNRPB2/IMP3/SNRPG/CUL4A/WDR43/STRAP/EXOSC3/RPS9/RCL1/KHDC4/HABP4/RPL6/MALSU1/RPS4X/RPS15/MRTO4/RPS6/EXOSC10/RPP25/SNIP1/URB2/SART3/YTHDF2/CRNKL1/XRCC5/LUC7L2/…	Down-regulated	GO
CC	GO:0042175	nuclear outer membrane-endoplasmic reticulum membrane network	479	0.313165	1.46771	7.9693e-07	0.000365863	0.000345692	898	tags=23%, list=15%, signal=21%	ERP44/ERAP2/ERAP1/HLA-DRB4/EI24/PDIA6/SYNE3/GALNT1/PLD4/GBA2/CARD19/TREX1/BLTP1/PREB/SGPL1/STX18/LRRC59/ASPH/HLA-G/LPIN1/SPCS3/OSBPL6/NOMO2/GALNT2/CYBC1/ACSL3/TMED10/MAP3K5/DHRS4/ATP2A2/DNAJB14/ATL3/DERL1/ALDH3A2/GDPD1/TMED9/PLOD3/PON1/ALG10/IRAG1/RASGRF2/PIEZO1/DHRS7B/SEC24A/HSP90B1/RHOA/SERINC1/ACSL4/TMX1/RAB18/EPHX1/MIA3/SEC61A1/SLC27A4/EMC10/LMAN1/RAB2A/APOL2/VPS13C/EMC7/SORT1/DHRS7/GPAT3/PNP…	Up-regulated	GO
BP	GO:0001822	kidney development	75	0.450664	1.73214	0.000315714	0.0468928	0.0443074	961	tags=36%, list=16%, signal=30%	EPHA4/SALL1/ANGPT1/BMP6/TREX1/C1GALT1/SGPL1/NUP107/MEF2C/PLXND1/CNTRL/ACAT1/RHOA/KIF26B/SEC61A1/PRDM1/IFT25/CENPF/NUP85/NF1/SNX17/APAF1/AQP1/NUP160/MTSS1/STAT1/LZTS2	Up-regulated	GO
BP	GO:0070085	glycosylation	60	0.513644	1.88338	0.000101523	0.0197189	0.0186318	1005	tags=33%, list=17%, signal=28%	FUT8/GALNT1/GBA2/C1GALT1/NPC1/TMEM165/GOLGA2/GALNT2/PMM1/PLOD3/MGAT1/ALG10/SLC35C2/COG4/STT3A/COG2/UGGT1/MGAT2/DAD1/TET2	Up-regulated	GO
MF	GO:0016758	hexosyltransferase activity	44	0.570946	1.95158	6.15842e-05	0.0135217	0.0127763	1197	tags=43%, list=20%, signal=35%	HEXA/FUT8/GALNT1/GBA2/C1GALT1/GALNT2/PLOD3/MGAT1/ALG10/B3GAT3/PYGL/CHPF2/STT3A/CSGALNACT1/UGGT1/MGAT2/COLGALT1/STT3B/ALG2	Up-regulated	GO
BP	GO:0009100	glycoprotein metabolic process	104	0.481544	1.99321	1.923e-06	0.000718767	0.000679139	1148	tags=36%, list=20%, signal=29%	ERP44/HEXA/CST3/FUT8/GALNT1/MAN2A1/TREX1/C1GALT1/FBXO6/NPC1/TMEM165/GOLGA2/GALNT2/ACOT8/PMM1/PLOD3/MGAT1/ALG10/B3GAT3/PAWR/MAN2B1/CHPF2/GUSB/PRKCSH/SOAT1/SGSH/STT3A/IDUA/CSGALNACT1/UGGT1/MGAT2/DAD1/TET2/NAGLU/RAB1A/AATF/STT3B	Up-regulated	GO
CC	GO:0035267	NuA4 histone acetyltransferase complex	16	0.774426	2.07065	6.75137e-05	0.0136378	0.0128859	312	tags=38%, list=5%, signal=36%	RUVBL1/YEATS4/YEATS2/POTEF/EP400/ACTL6A	Up-regulated	GO
CC	GO:0043189	H4/H2A histone acetyltransferase complex	16	0.774426	2.07065	6.75137e-05	0.0136378	0.0128859	312	tags=38%, list=5%, signal=36%	RUVBL1/YEATS4/YEATS2/POTEF/EP400/ACTL6A	Up-regulated	GO
BP	GO:0048260	positive regulation of receptor-mediated endocytosis	25	0.700351	2.1252	3.77616e-05	0.0095348	0.00900912	1398	tags=68%, list=24%, signal=52%	CLU/HNRNPK/ANGPT1/ANXA2/SYK/H1-1/FMR1/ARRB2/PPT1/HIP1/RAB21/SERPINE1/PLCG2/DTNBP1/ATAD1/EGF/TBC1D5	Up-regulated	GO
