## Supplemental Table 7 for "Chromatin, transcriptional and immune dysregulation in children with neurodevelopmental regression"

### Sheet: Sheet 1
annotation_id	term	Description	GeneRatio	BgRatio	pvalue	p.adjust	qvalue	geneID	Count	min_set_size	max_set_size	go_type	comparison	gene_set	gene_symbol	direction
GO:0045892	negative regulation of DNA-templated transcription	GO:0045892	82/1070	223/6066	3.13911e-12	4.26919e-09	3.99162e-09	P29590/Q9NYF8/Q12778/Q9H9B1/Q8NEY8/O75427/Q15545/Q9UQR1/P06733/P85037/P51531/O94776/Q12873/Q16666/Q9Y618/P23771/Q86X95/Q9Y6K1/Q01105/Q9NS37/Q86U70/O43159/O43829/P26583/Q9GZX5/Q8N5F7/Q13422/Q8TAQ2/P23497/O43439/Q9UNL4/Q9ULM3/Q9UPN9/Q96T58/P06400/Q5VUA4/O75376/Q15723/Q9ULJ3/Q96ST3/Q13573/Q9H7L9/Q9UBW7/Q9UBN7/P63165/Q07666/O00257/Q9ULD5/Q6PJG2/Q96AQ6/Q9BYE7/Q96JM7/Q9NPI1/P29374/Q53EL6/Q96K76/Q86YP4/…	82	5	250	P	Pt_vs_Ct	negative_plus_overlap	PML/BCLAF1/FOXO1/EHMT1/PPHLN1/LRCH4/TAF7/ZNF148/ENO1/FOXK1/SMARCA2/MTA2/CHD3/IFI16/NCOR2/GATA3/CIR1/DNMT3A/SET/CREBZF/LDB1/RRP8/ZBTB14/HMGB2/ZNF350/NKAP/IKZF1/SMARCC2/SP100/CBFA2T2/ING4/YEATS2/TRIM33/SPEN/RB1/ZNF318/NCOR1/ELF2/ZBTB21/SIN3A/SNW1/SUDS3/ZMYM2/HDAC6/SUMO1/KHDRBS1/CBX4/ZNF777/MIDEAS/PBXIP1/PCGF6/L3MBTL3/BRD7/ARID4A/PDCD4/USP47/GATAD2A/TRERF1/WWP2/ATXN1/BRMS1/SIRT2/ELK3/TFAP4/MBD3/CDKN…	Down-regulated
GO:0003682	chromatin binding	GO:0003682	80/918	230/5040	6.26601e-10	2.28083e-07	1.95895e-07	Q8N6T7/Q9H1E3/Q12778/O14647/Q13469/Q15424/Q14103/P51531/Q13131/Q03111/Q9BRQ0/O94776/Q12873/Q9Y618/Q92922/Q14683/Q9Y6K1/Q01105/Q86U70/Q53ET0/Q8NB78/Q8N5F7/P49450/O94763/Q00839/P17480/O75475/Q04727/Q02880/Q9Y3T9/Q9ULI0/Q9UK61/Q01543/Q96ST3/Q15651/P46100/Q76L83/Q9UQE7/Q92900/Q9UPP1/Q15648/O00257/Q99733/Q02078/O75179/Q68DK7/Q96JM7/Q96L91/Q9P2R6/Q16512/Q49A26/P12270/Q9HCD5/Q86U86/P38159/Q8IXJ6/Q14686/…	80	5	250	F	Pt_vs_Ct	negative_plus_overlap	SIRT6/NUCKS1/FOXO1/CHD2/NFATC2/SAFB/HNRNPD/SMARCA2/PRKAA1/MLLT1/PYGO2/MTA2/CHD3/NCOR2/SMARCC1/SMC1A/DNMT3A/SET/LDB1/CRTC2/KDM1B/NKAP/CENPA/URI1/HNRNPU/UBTF/PSIP1/TLE4/TOP2B/NOC2L/ATAD2B/TASOR/FLI1/SIN3A/HMGN3/ATRX/ASXL2/SMC3/UPF1/PHF8/MED1/CBX4/NAP1L4/MEF2A/ANKRD17/MSL1/L3MBTL3/EP400/RERE/PKN1/GLYR1/TPR/NCOA5/PBRM1/RBMX/SIRT2/NCOA6/STAG1/MBD3/WAC/NPM1/YAP1/CHD8/NSD1/NCOA2/TNRC18/RCOR1/RCC1/RNF20/…	Down-regulated
GO:0003714	transcription corepressor activity	GO:0003714	46/918	115/5040	2.69333e-08	4.90187e-06	4.21011e-06	Q8N6T7/P06733/Q8IX07/A0A0A0MRY2/O94776/Q9Y618/Q86X95/Q9Y6K1/Q8IYM9/Q01130/O94763/Q00839/O43439/Q96T58/Q04727/P06400/Q9Y3T9/O75376/Q96ST3/Q13573/Q9ULU4/Q15648/Q14207/Q8IU81/Q15742/O00257/Q6PJG2/Q53GL7/Q96AQ6/Q9NPI1/Q9P2R6/Q96PN7/Q9HCD5/Q7Z5L9/O75925/Q96EB6/P51532/P46937/Q8IX12/Q96L73/Q9UKL0/Q15637/Q13330/A0A7I2SVS4/Q13263/Q8N488	46	5	250	F	Pt_vs_Ct	negative_plus_overlap	SIRT6/ENO1/ZFPM1/ZMYND11/MTA2/NCOR2/CIR1/DNMT3A/TRIM22/SRSF2/URI1/HNRNPU/CBFA2T2/SPEN/TLE4/RB1/NOC2L/NCOR1/SIN3A/SNW1/ZMYND8/MED1/NPAT/IRF2BP1/NAB2/CBX4/MIDEAS/PARP10/PBXIP1/BRD7/RERE/TRERF1/NCOA5/IRF2BP2/PIAS1/SIRT1/SMARCA4/YAP1/CCAR1/NSD1/RCOR1/SF1/MTA1/HDAC4/TRIM28/RYBP	Down-regulated
GO:0016363	nuclear matrix	GO:0016363	38/861	96/4921	2.07411e-07	7.30087e-05	6.3315e-05	P29590/Q9UPN6/P02545/Q8WYP5/Q8IYB3/Q13427/Q9P0U4/Q9Y618/Q92922/Q14683/Q9Y6K1/Q14980/P20700/Q9GZX5/Q8TAQ2/Q00839/Q99973/P08670/Q8WUB8/Q9Y6D6/P22626/Q13573/Q9UQE7/P50747/Q9Y281/P23528/Q9NPI1/Q92925/P43243/P54253/O75400/Q86U86/Q96FV9/Q8WVM7/P51532/Q9ULX6/O43294/Q01826	38	5	250	C	Pt_vs_Ct	negative_plus_overlap	PML/SCAF8/LMNA/AHCTF1/SRRM1/PPIG/CXXC1/NCOR2/SMARCC1/SMC1A/DNMT3A/NUMA1/LMNB1/ZNF350/SMARCC2/HNRNPU/TEP1/VIM/PHF10/ARFGEF1/HNRNPA2B1/SNW1/SMC3/HLCS/CFL2/CFL1/BRD7/SMARCD2/MATR3/ATXN1/PRPF40A/PBRM1/THOC1/STAG1/SMARCA4/AKAP8L/TGFB1I1/SATB1	Down-regulated
GO:0006325	chromatin organization	GO:0006325	48/1070	133/6066	2.20021e-07	0.000149614	0.000139887	Q9Y2K7/Q9H1E3/Q9H9B1/A0A8I5KXR3/Q08999/Q15424/P16401/Q13131/Q8IZD2/O94776/Q9UKI8/Q9BW71/Q9UPS6/P26583/Q15652/Q13422/Q00839/O75376/Q15651/P46100/Q9ULU4/R4GMQ1/Q8N5Y2/Q9UPP1/O00257/Q53GL7/Q68DK7/Q96JM7/Q16512/Q86UE8/Q9UMN6/Q7Z3B3/J3KPH8/Q96EB6/Q9BTA9/Q96L73/Q9UKL0/Q5VTR2/Q6SPF0/A0A7P0TAI3/Q9NV56/Q6PD62/P05114/Q01826/Q15059/A0A7P0MQS5/A0A7I2SVS4/Q13263	48	5	250	P	Pt_vs_Ct	negative_plus_overlap	KDM2A/NUCKS1/EHMT1/KMT2A/RBL2/SAFB/H1-5/PRKAA1/KMT2E/MTA2/TLK1/HIRIP3/SETD1B/HMGB2/JMJD1C/IKZF1/HNRNPU/NCOR1/HMGN3/ATRX/ZMYND8/KDM1A/MSL3/PHF8/CBX4/PARP10/MSL1/L3MBTL3/PKN1/TLK2/KMT2B/KANSL1/HDAC7/SIRT1/WAC/NSD1/RCOR1/RNF20/SAMD1/KMT2C/MRGBP/CTR9/HMGN1/SATB1/BRD3/BAG6/HDAC4/TRIM28	Down-regulated
GO:0006338	chromatin remodeling	GO:0006338	45/1070	126/6066	7.41678e-07	0.000336227	0.000314367	A0A087X0R0/O75533/Q6AI39/P29375/P51531/O94776/Q12873/Q7Z4V5/P23771/Q92922/Q9Y3E1/P35659/Q13153/A0A0A0MSY9/Q8TAQ2/Q8NFD5/Q12830/Q9ULM3/O75475/P06400/Q8WUB8/P46100/Q9H981/Q9H7L9/P0C1Z6/Q9BYE7/Q9NPI1/Q9P2R6/Q92925/Q86YP4/Q6P4R8/Q86U86/Q9NZM4/O95983/O14497/P06748/P51532/Q9HCK8/Q96T23/Q13330/Q53TQ3/Q01826/Q6PI98/Q9UIF8/Q8N488	45	5	250	P	Pt_vs_Ct	negative_plus_overlap	KDM6A/SF3B1/BICRAL/KDM5A/SMARCA2/MTA2/CHD3/HDGFL2/GATA3/SMARCC1/HDGFL3/DEK/PAK1/EZH1/SMARCC2/ARID1B/BPTF/YEATS2/PSIP1/RB1/PHF10/ATRX/ACTR8/SUDS3/TFPT/PCGF6/BRD7/RERE/SMARCD2/GATAD2A/NFRKB/PBRM1/BICRA/MBD3/ARID1A/NPM1/SMARCA4/CHD8/RSF1/MTA1/INO80D/SATB1/INO80C/BAZ2B/RYBP	Down-regulated
GO:0005096	GTPase activator activity	GO:0005096	50/886	152/5075	2.07335e-06	0.000401194	0.000372112	Q9H7D0/Q07960/Q13459/Q15052/O43182/Q53QZ3/P42331/Q13576/Q2M1Z3/A0A2R8Y5F1/Q8N392/Q9NPF8/Q15057/Q5T5C0/Q92619/Q684P5/Q9NZN5/P49407/Q9Y2X7/O75140/Q8N6H7/Q92609/Q96PV0/A0A0A0MRE5/Q96P48/Q86TI0/Q8IV04/Q14C86/O43665/Q96Q42/Q5T5U3/Q5R372/Q9UJF2/Q07889/Q4KMP7/Q92608/Q14161/O43566/Q7Z6I6/Q9Y3P9/O43166/Q9UPU7/Q8N103/O75044/Q15311/Q8IWW6/O43150/Q86VI3/Q86YV0/Q8WUA7	50	5	250	F	Pt_vs_Ct	positive_plus_overlap	DOCK5/ARHGAP1/MYO9B/ARHGEF6/ARHGAP6/ARHGAP15/ARHGAP25/IQGAP2/ARHGAP31/TSC2/ARHGAP18/ADAP2/ACAP2/STXBP5/ARHGAP45/RAP1GAP2/ARHGEF12/ARRB1/GIT1/DEPDC5/ARFGAP2/TBC1D5/SYNGAP1/ASAP1/ARAP1/TBC1D1/TBC1D10C/GAPVD1/RGS10/ALS2/ARHGAP21/RABGAP1L/RASAL2/SOS1/TBC1D10B/DOCK2/GIT2/RGS14/ARHGAP30/RABGAP1/SIPA1L1/TBC1D2B/TAGAP/SRGAP2/RALBP1/ARHGAP12/ASAP2/IQGAP3/RASAL3/TBC1D22A	Up-regulated
GO:0005085	guanyl-nucleotide exchange factor activity	GO:0005085	45/886	131/5075	1.79547e-06	0.000401194	0.000372112	Q6ZSZ5/A0A804HLI0/Q9H7D0/Q9Y6D6/Q15052/Q12802/A0A5F9ZI21/O15211/A6NGQ3/Q5VZ89/Q9NZN5/Q4V328/O15013/Q14155/Q9H7P9/P24534/P15498/Q14C86/Q8TDF6/Q7Z401/Q9NWX6/Q92538/Q9Y6D5/Q96Q42/Q9NR80/O75064/Q07889/P21731/Q4ADV7/Q8NDX1/Q92608/Q9NQG7/A0A804HL87/Q9NZM3/H7BXZ5/Q15811/Q9H4E7/A2RUS2/Q96BY6/P29692/Q8N103/Q13144/Q86X27/Q6XZF7/Q7L8J4	45	5	250	F	Pt_vs_Ct	positive_plus_overlap	ARHGEF18/KALRN/DOCK5/ARFGEF1/ARHGEF6/AKAP13/ARHGEF2/RGL2/OBSCN/DENND4C/ARHGEF12/GRIPAP1/ARHGEF10/ARHGEF7/PLEKHG2/EEF1B2/VAV1/GAPVD1/RASGRP4/DENND4A/THG1L/GBF1/ARFGEF2/ALS2/ARHGEF4/DENND4B/SOS1/TBXA2R/RIC1/PSD4/DOCK2/HPS4/RAPGEF1/ITSN2/KALRN/ITSN1/DEF6/DENND3/DOCK10/EEF1D/TAGAP/EIF2B5/RALGPS2/DNMBP/SH3BP5L	Up-regulated
GO:0051015	actin filament binding	GO:0051015	44/886	130/5075	3.67186e-06	0.00047367	0.000439335	Q9NQT6/P40121/P20929/Q15149/Q9Y490/Q08495/Q13459/P07951/Q9Y613/Q01082/Q92614/Q13576/Q6IBS0/Q9Y4I1/Q14847/Q9Y2K3/Q9UPN3/Q9P1Y5/Q6JBY9/P13796/B0I1T2/O94929/Q8TDZ2/Q14315/O14639/P23528/G3XAM7/Q9UEY8/Q9UHB6/P28290/P47755/O95466/A0A0D9SGC1/Q9ULL8/P42684/P21333/O75122/P35611/Q08043/Q13045/O60861/Q86VI3/Q8IZD0/P49006	44	5	250	F	Pt_vs_Ct	positive_plus_overlap	FSCN3/CAPG/NEB/PLEC/TLN1/DMTN/MYO9B/TPM2/FHOD1/SPTBN1/MYO18A/IQGAP2/TWF2/MYO5A/LASP1/MYH15/MACF1/CAMSAP3/RCSD1/LCP1/MYO1G/ABLIM3/MICAL1/FLNC/ABLIM1/CFL1/CTNNA1/ADD3/LIMA1/ITPRID2/CAPZA2/FMNL1/MYO6/SHROOM4/ABL2/FLNA/CLASP2/ADD1/ACTN3/FLII/GAS7/IQGAP3/SAMD14/MARCKSL1	Up-regulated
GO:0045296	cadherin binding	GO:0045296	65/886	226/5075	1.18243e-05	0.001144	0.00106107	P40121/Q9Y624/Q9UDY2/Q9UBC2/Q15149/Q07960/Q09666/Q05682/Q9Y490/Q14247/P25685/Q9H2G2/O60749/P16333/Q01082/Q6IBS0/P12931/P42566/Q8N392/Q14847/O95292/Q9NQC3/P23229/Q9UPN3/Q8NC51/Q13177/Q15365/Q9Y5K6/Q9P0L0/P08238/Q01970/Q14C86/Q6P996/O00567/G3XAM7/Q9C0C2/Q9UHB6/P18031/P20810/P83731/Q6PKG0/Q86W92/P35613/Q53SF7/Q14677/Q99959/Q14160/Q9Y5X3/P21333/P35611/P61978/P22681/P18206/P06733/P51610/P29692/O14562/…	65	5	250	F	Pt_vs_Ct	positive_plus_overlap	CAPG/F11R/TJP2/EPS15L1/PLEC/ARHGAP1/AHNAK/CALD1/TLN1/CTTN/DNAJB1/SLK/SNX2/NCK1/SPTBN1/TWF2/SRC/EPS15/ARHGAP18/LASP1/VAPB/RTN4/ITGA6/MACF1/SERBP1/PAK2/PCBP1/CD2AP/VAPA/HSP90AB1/PLCB3/GAPVD1/PDXDC1/NOP56/CTNNA1/TNKS1BP1/LIMA1/PTPN1/CAST/RPL24/LARP1/PPFIBP1/BSG/COBLL1/CLINT1/PKP2/SCRIB/SNX5/FLNA/ADD1/HNRNPK/CBL/VCL/ENO1/HCFC1/EEF1D/UBFD1/SND1/EIF4H/ZC3H15/PI4KA/ALDOA/STAT1/BAG3/EIF2A	Up-regulated
GO:0015629	actin cytoskeleton	GO:0015629	48/822	151/4893	3.15715e-06	0.00115868	0.00104685	Q9NQT6/P40121/P20929/Q9UKI2/Q96HC4/Q09666/Q05682/P07910/Q08495/Q13459/P53814/O43182/P07951/Q15942/A0A494BZV2/Q8TBZ6/Q13576/Q9Y4I1/Q9UPN3/O14974/P13796/B0I1T2/A0A075B6G6/O94929/Q9NR12/Q8TDZ2/P37840/O14639/Q9Y5K6/A0A804HK06/O43516/P23528/G3XAM7/Q9UHB6/Q5T5U3/Q5T3F8/P33241/Q5T1M5/P47755/O43166/P42684/P21333/Q13045/Q8WX93/P07305/Q8IZD0/P04075/O15143	48	5	250	C	Pt_vs_Ct	positive_plus_overlap	FSCN3/CAPG/NEB/CDC42EP3/PDLIM5/AHNAK/CALD1/HNRNPC/DMTN/MYO9B/SMTN/ARHGAP6/TPM2/ZYX/MPRIP/TRMT10A/IQGAP2/MYO5A/MACF1/PPP1R12A/LCP1/MYO1G/FILIP1/ABLIM3/PDLIM7/MICAL1/SNCA/ABLIM1/CD2AP/ARHGAP32/WIPF1/CFL1/CTNNA1/LIMA1/ARHGAP21/TMEM63B/LSP1/FKBP15/CAPZA2/SIPA1L1/ABL2/FLNA/FLII/PALLD/H1-0/SAMD14/ALDOA/ARPC1B	Up-regulated
GO:0035064	methylated histone binding	GO:0035064	19/918	40/5040	2.02434e-05	0.00147372	0.00126575	P29375/Q8IZD2/Q9P0U4/Q7Z4V5/O43159/Q12830/Q9UNL4/O75151/O43149/P46100/Q9ULU4/Q8N5Y2/Q9UPP1/Q12888/O00257/Q49A26/Q9HCK8/Q99549/P52701	19	5	250	F	Pt_vs_Ct	negative_plus_overlap	KDM5A/KMT2E/CXXC1/HDGFL2/RRP8/BPTF/ING4/PHF2/ZZEF1/ATRX/ZMYND8/MSL3/PHF8/TP53BP1/CBX4/GLYR1/CHD8/MPHOSPH8/MSH6	Down-regulated
GO:0003713	transcription coactivator activity	GO:0003713	50/918	156/5040	1.65083e-05	0.00147372	0.00126575	P29590/Q9H1E3/Q92539/O00512/Q14693/P29375/P51531/Q92585/Q8IZD2/O94776/Q92922/Q86U70/Q8IYM9/P26583/P00519/Q8TAQ2/Q8NFD5/Q86UU0/Q9Y2W1/Q9UNL4/O75475/O75151/Q14684/Q15643/O75448/Q96ST3/Q13573/Q15648/Q14207/P52948/Q96AQ6/Q9NPI1/Q9P2R6/Q92925/Q96PN7/O14686/P49848/Q14686/Q96EB6/O14497/P06748/P51532/P46937/Q8IX12/Q15596/Q5VTR2/O43294/Q13330/O75528/Q13263	50	5	250	F	Pt_vs_Ct	negative_plus_overlap	PML/NUCKS1/LPIN2/BCL9/LPIN1/KDM5A/SMARCA2/MAML1/KMT2E/MTA2/SMARCC1/LDB1/TRIM22/HMGB2/ABL1/SMARCC2/ARID1B/BCL9L/THRAP3/ING4/PSIP1/PHF2/RRP1B/TRIP11/MED24/SIN3A/SNW1/MED1/NPAT/NUP98/PBXIP1/BRD7/RERE/SMARCD2/TRERF1/KMT2D/TAF6/NCOA6/SIRT1/ARID1A/NPM1/SMARCA4/YAP1/CCAR1/NCOA2/RNF20/TGFB1I1/MTA1/TADA3/TRIM28	Down-regulated
GO:0004674	protein serine/threonine kinase activity	GO:0004674	57/918	188/5040	2.7306e-05	0.00165657	0.00142279	Q13464/Q2M2I8/Q9P289/Q6PHR2/E9PC69/O94804/Q9Y2U5/Q9H4A3/O95819/O14874/Q9NRH2/Q9Y6E0/Q13131/P27448/Q13233/Q9UKI8/P43405/Q13153/Q13043/Q8N4C8/Q12851/O60307/P48730/P78362/Q13501/P10398/P21127/Q8IV63/H0Y4E8/Q92630/Q16584/Q9BZL6/O14920/O95835/Q99759/A0A8V8TRG9/Q16512/Q86UE8/A0A0U1RQN5/Q7KZI7/P41279/O14976/Q9H2G2/Q13315/A0A804HLI0/E7EPJ7/O96013/P36507/P78527/P51957/Q13177/Q9P2K8/P49761/F5H7T0/Q9Y2I7/Q9…	57	5	250	F	Pt_vs_Ct	negative_plus_overlap	ROCK1/AAK1/STK26/ULK3/MARK2/STK10/MAP3K2/WNK1/MAP4K4/BCKDK/SNRK/STK24/PRKAA1/MARK3/MAP3K1/TLK1/SYK/PAK1/STK4/MINK1/MAP4K2/MAST3/CSNK1D/SRPK2/SQSTM1/ARAF/CDK11B/VRK3/SIK3/DYRK2/MAP3K11/PRKD2/IKBKB/LATS1/MAP3K3/MTOR/PKN1/TLK2/CSNK1G1/MARK2/MAP3K8/GAK/SLK/ATM/KALRN/TRIO/PAK4/MAP2K2/PRKDC/NEK4/PAK2/EIF2AK4/CLK3/RPS6KC1/PIKFYVE/STK38L/RPS6KA3	Down-regulated
GO:0006397	mRNA processing	GO:0006397	44/1070	130/6066	5.12943e-06	0.00174401	0.00163062	Q9BXP5/Q16629/Q9UKV3/Q5T200/Q9P1Y6/Q96ST2/A0A2R8Y880/Q99590/Q86X95/Q8N2M8/Q8NI27/Q07955/Q8NDT2/Q01130/Q08170/Q13769/Q9Y2W1/Q00613/Q14684/Q9H7N4/O95104/Q14498/P22626/Q96E39/Q9P2N5/Q07666/P49756/Q6UN15/P26368/Q96FV9/Q53GS9/Q4G0J3/A0A087X0H9/Q92945/Q9NYV4/Q8IWZ8/Q9ULX6/P18583/Q86U44/Q8N9Q2/Q86U42/Q02040/Q69YN4/O95218	44	5	250	P	Pt_vs_Ct	negative_plus_overlap	SRRT/SRSF7/ACIN1/ZC3H13/PHRF1/IWS1/RBBP6/SCAF11/CIR1/CLASRP/THOC2/SRSF1/RBM15B/SRSF2/SRSF4/THOC5/THRAP3/HSF1/RRP1B/SCAF1/SCAF4/RBM39/HNRNPA2B1/RBMXL1/RBM27/KHDRBS1/RBM25/FIP1L1/U2AF2/THOC1/USP39/LARP7/RBM26/KHSRP/CDK12/SUGP1/AKAP8L/SON/METTL3/SREK1IP1/PABPN1/AKAP17A/VIRMA/ZRANB2	Down-regulated
GO:0008380	RNA splicing	GO:0008380	45/1070	138/6066	1.21449e-05	0.00330342	0.00308865	O75533/Q15287/O95232/Q16629/Q9UKV3/Q5T200/Q8IYB3/Q96ST2/Q13427/Q99590/Q86X95/Q8N2M8/Q8NI27/Q8NDT2/Q01130/Q08170/Q13769/Q9Y2W1/P78362/P13994/Q14684/Q9H7N4/Q14498/Q14966/Q96E39/Q9HB90/Q13523/P49756/Q9BUQ8/Q9BWG6/O75554/Q09161/Q92804/Q96FV9/Q53GS9/Q4G0J3/Q92945/Q9NYV4/Q8IWZ8/Q9ULX6/P18583/Q8N9Q2/Q02040/Q69YN4/O95218	45	5	250	P	Pt_vs_Ct	negative_plus_overlap	SF3B1/RNPS1/LUC7L3/SRSF7/ACIN1/ZC3H13/SRRM1/IWS1/PPIG/SCAF11/CIR1/CLASRP/THOC2/RBM15B/SRSF2/SRSF4/THOC5/THRAP3/SRPK2/YJU2B/RRP1B/SCAF1/RBM39/ZNF638/RBMXL1/RRAGC/PRPF4B/RBM25/DDX23/SCNM1/WBP4/NCBP1/TAF15/THOC1/USP39/LARP7/KHSRP/CDK12/SUGP1/AKAP8L/SON/SREK1IP1/AKAP17A/VIRMA/ZRANB2	Down-regulated
GO:0030507	spectrin binding	GO:0030507	9/918	13/5040	7.52774e-05	0.00391443	0.00336201	P35612/Q08495/O43491/P16157/P08575/P11171/Q13561/P35611/Q5T5Y3	9	5	250	F	Pt_vs_Ct	negative_plus_overlap	ADD2/DMTN/EPB41L2/ANK1/PTPRC/EPB41/DCTN2/ADD1/CAMSAP1	Down-regulated
GO:0031588	nucleotide-activated protein kinase complex	GO:0031588	7/822	8/4893	2.52574e-05	0.00463473	0.00418741	Q9Y478/P17612/P10644/Q13131/O43741/Q9UGJ0/P13861	7	5	250	C	Pt_vs_Ct	positive_plus_overlap	PRKAB1/PRKACA/PRKAR1A/PRKAA1/PRKAB2/PRKAG2/PRKAR2A	Up-regulated
GO:0016514	SWI/SNF complex	GO:0016514	13/861	25/4921	8.61266e-05	0.00757914	0.00657282	Q9C0K0/Q6AI39/P51531/Q92922/Q8TAQ2/Q8NFD5/P06400/Q8WUB8/Q92925/Q86U86/Q9NZM4/O14497/P51532	13	5	250	C	Pt_vs_Ct	negative_plus_overlap	BCL11B/BICRAL/SMARCA2/SMARCC1/SMARCC2/ARID1B/RB1/PHF10/SMARCD2/PBRM1/BICRA/ARID1A/SMARCA4	Down-regulated
GO:0005882	intermediate filament	GO:0005882	10/861	16/4921	7.4008e-05	0.00757914	0.00657282	P02545/A0A075B7B1/Q03252/P08670/Q9H307/Q86UE8/Q99959/Q8TDZ2/P30622/Q9NZQ3	10	5	250	C	Pt_vs_Ct	negative_plus_overlap	LMNA/SYNM/LMNB2/VIM/PNN/TLK2/PKP2/MICAL1/CLIP1/NCKIPSD	Down-regulated
GO:0000776	kinetochore	GO:0000776	32/861	93/4921	5.61746e-05	0.00757914	0.00657282	O14974/Q8WYP5/Q9Y6G9/O43237/Q92922/Q14683/Q8WUX9/O75122/Q8TAQ2/Q00839/O75151/Q00613/Q8WUB8/Q7Z460/Q13561/Q8N554/Q96ST3/Q96JM3/P25054/Q12888/Q9NPI1/Q92925/P12270/Q86U86/O43684/Q8IWS0/Q7Z3B3/Q8WUM0/P30622/P51532/O00399/Q9UQN3	32	5	250	C	Pt_vs_Ct	negative_plus_overlap	PPP1R12A/AHCTF1/DYNC1LI1/DYNC1LI2/SMARCC1/SMC1A/CHMP7/CLASP2/SMARCC2/HNRNPU/PHF2/HSF1/PHF10/CLASP1/DCTN2/ZNF276/SIN3A/CHAMP1/APC/TP53BP1/BRD7/SMARCD2/TPR/PBRM1/BUB3/PHF6/KANSL1/NUP133/CLIP1/SMARCA4/DCTN6/CHMP2B	Down-regulated
GO:0051497	negative regulation of stress fiber assembly	GO:0051497	10/1007	14/6041	8.33921e-06	0.0102104	0.00971111	Q6ZSZ5/Q9Y624/O43182/Q13177/P16949/Q96P48/Q13136/O75122/Q7Z460/A0A087X0K9	10	5	250	P	Pt_vs_Ct	positive_plus_overlap	ARHGEF18/F11R/ARHGAP6/PAK2/STMN1/ARAP1/PPFIA1/CLASP2/CLASP1/TJP1	Up-regulated
GO:0051056	regulation of small GTPase mediated signal transduction	GO:0051056	25/1007	64/6041	1.44828e-05	0.0102104	0.00971111	Q07960/Q13459/O43182/Q12802/Q53QZ3/Q2M1Z3/A0A2R8Y5F1/Q8N392/Q92619/Q684P5/Q9NZN5/O15013/Q96P48/P15498/Q9NR80/Q5T5U3/Q92608/Q7Z6I6/O43166/Q15811/Q9H4E7/Q8N103/O75044/Q15311/Q6XZF7	25	5	250	P	Pt_vs_Ct	positive_plus_overlap	ARHGAP1/MYO9B/ARHGAP6/AKAP13/ARHGAP15/ARHGAP31/TSC2/ARHGAP18/ARHGAP45/RAP1GAP2/ARHGEF12/ARHGEF10/ARAP1/VAV1/ARHGEF4/ARHGAP21/DOCK2/ARHGAP30/SIPA1L1/ITSN1/DEF6/TAGAP/SRGAP2/RALBP1/DNMBP	Up-regulated
GO:0003729	mRNA binding	GO:0003729	44/918	146/5040	0.000260587	0.0105393	0.00905196	Q9UQ35/Q9UPN6/O75533/O95232/Q16629/P62995/Q8TAD8/O15234/Q8IZD4/Q04637/Q99700/Q8NI27/Q07955/Q8NDT2/Q8WWM7/Q8N684/O94913/Q13769/P51991/Q96T58/Q9BTD8/Q14966/Q9P2K5/Q07666/P49756/P08621/P52948/P12270/Q09161/Q9NRA8/P38159/O15037/Q4G0J3/Q92945/Q9NPI6/Q9H0L4/Q96QR8/Q15637/Q5PRF9/Q86U44/P33240/P52756/O43432/Q8ND56	44	5	250	F	Pt_vs_Ct	negative_plus_overlap	SRRM2/SCAF8/SF3B1/LUC7L3/SRSF7/TRA2B/SNIP1/CASC3/DCP1B/EIF4G1/ATXN2/THOC2/SRSF1/RBM15B/ATXN2L/CPSF7/PCF11/THOC5/HNRNPA3/SPEN/RBM42/ZNF638/MYEF2/KHDRBS1/RBM25/SNRNP70/NUP98/TPR/NCBP1/EIF4ENIF1/RBMX/KHNYN/LARP7/KHSRP/DCP1A/CSTF2T/PURB/SF1/SAMD4B/METTL3/CSTF2/RBM5/EIF4G3/LSM14A	Down-regulated
GO:0005856	cytoskeleton	GO:0005856	56/822	207/4893	0.000100287	0.0106235	0.00959816	Q9NQT6/Q6ZSZ5/O15056/P04792/O43294/Q7Z4L5/Q05682/Q9Y490/Q14247/Q9BZL4/P53814/Q9NQ75/Q9Y613/P26038/Q8TEW0/Q02952/Q9UKE5/Q9UPN3/A0A0A0MRA8/Q07283/Q9Y2L6/Q5QJ74/Q14315/Q5SYB0/P54105/Q6ZTR5/Q92835/P16157/Q13464/A0A0C4DH22/P62328/O60303/P80723/Q9UEY8/Q9C0C2/O43353/Q7Z5R6/Q92608/P52564/Q92797/Q9BSW2/Q96RU3/O15231/P35611/A0A0A0MRT6/Q9H4E7/Q96B97/P18206/P08670/P42680/Q16204/O14713/O00151/Q6XZF7/P49006/P6…	56	5	250	C	Pt_vs_Ct	positive_plus_overlap	FSCN3/ARHGEF18/SYNJ2/HSPB1/TGFB1I1/TTC21B/CALD1/TLN1/CTTN/PPP1R12C/SMTN/CASS4/FHOD1/MSN/PARD3/AKAP12/TNIK/MACF1/EPB41L3/TCHH/FRMD4B/TBCEL/FLNC/FRMPD1/CLNS1A/CFAP47/INPP5D/ANK1/ROCK1/EPB41L1/TMSB4X/KATNIP/BASP1/ADD3/TNKS1BP1/RIPK2/APBB1IP/DOCK2/MAP2K6/SYMPK/CRACR2A/FNBP1/ZNF185/ADD1/ABI1/DEF6/SH3KBP1/VCL/VIM/TEC/CCDC6/ITGB1BP1/PDLIM1/DNMBP/MARCKSL1/TUBB4B	Up-regulated
GO:0014069	postsynaptic density	GO:0014069	36/822	117/4893	0.000115787	0.0106235	0.00959816	P46821/Q96HC4/Q14643/P25685/Q08495/Q01082/P12931/A0A0U1RQS4/Q9NQC3/P47900/Q9Y2X7/Q4V328/Q13177/P07948/Q15365/Q96PV0/O00418/A0A804HK06/P06241/P51116/Q14103/Q96Q42/Q9UEY8/Q9H165/Q16799/Q07889/P62263/O43566/O43166/Q14160/P35611/A0A075B6G3/O75044/Q8WYQ5/Q8N4C8/Q8IZD0	36	5	250	C	Pt_vs_Ct	positive_plus_overlap	MAP1B/PDLIM5/ITPR1/DNAJB1/DMTN/SPTBN1/SRC/SHANK3/RTN4/P2RY1/GIT1/GRIPAP1/PAK2/LYN/PCBP1/SYNGAP1/EEF2K/ARHGAP32/FYN/FXR2/HNRNPD/ALS2/ADD3/BCL11A/RTN1/SOS1/RPS14/RGS14/SIPA1L1/SCRIB/ADD1/DMD/SRGAP2/DGCR8/MINK1/SAMD14	Up-regulated
GO:0090630	activation of GTPase activity	GO:0090630	23/1070	58/6066	6.04829e-05	0.0137095	0.0128181	Q99490/Q86TI0/Q9P107/P42331/Q96FS4/Q99755/Q92619/Q6GYQ0/O60343/Q9UPU7/O43166/Q684P5/Q4KMP7/P46109/Q8TC07/Q86X10/Q96N67/Q14160/Q92738/A0A804HL87/Q66K14/Q8IV04/A0A2R8YFR7	23	5	250	P	Pt_vs_Ct	negative_plus_overlap	AGAP2/TBC1D1/GMIP/ARHGAP25/SIPA1/PIP5K1A/ARHGAP45/RALGAPA1/TBC1D4/TBC1D2B/SIPA1L1/RAP1GAP2/TBC1D10B/CRKL/TBC1D15/RALGAPB/DOCK7/SCRIB/USP6NL/RAPGEF1/TBC1D9B/TBC1D10C/NA	Down-regulated
GO:0005884	actin filament	GO:0005884	18/861	44/4921	0.000211855	0.0149146	0.0129343	Q08495/O43586/Q8WX93/Q68DA7/P06753/Q13153/Q13459/P15311/P09493/Q6JBY9/P42768/P0C1Z6/O43516/Q7KZI7/Q6IBS0/Q8TDZ2/P31146/P67936	18	5	250	C	Pt_vs_Ct	negative_plus_overlap	DMTN/PSTPIP1/PALLD/FMN1/TPM3/PAK1/MYO9B/EZR/TPM1/RCSD1/WAS/TFPT/WIPF1/MARK2/TWF2/MICAL1/CORO1A/TPM4	Down-regulated
GO:0003700	DNA-binding transcription factor activity	GO:0003700	39/918	128/5040	0.000451319	0.016428	0.0141097	Q9UKT9/P41212/Q9C0K0/Q12778/Q13469/Q9UQR1/P19484/P85037/Q86WP2/O95644/P78347/Q9UKS7/P23771/O43829/Q9GZX5/P32519/Q13422/Q00613/P23511/Q01543/Q15723/P49116/Q00653/Q02078/Q14814/Q13105/Q13029/A0A286YEX4/Q9Y4X4/P41970/Q01196/D6RH30/O75362/P51692/Q9H4I2/Q9UID6/P17544/Q5TGY3/Q8NDX6	39	5	250	F	Pt_vs_Ct	negative_plus_overlap	IKZF3/ETV6/BCL11B/FOXO1/NFATC2/ZNF148/TFEB/FOXK1/GPBP1/NFATC1/GTF2I/IKZF2/GATA3/ZBTB14/ZNF350/ELF1/IKZF1/HSF1/NFYA/FLI1/ELF2/NR2C2/NFKB2/MEF2A/MEF2D/ZBTB17/PRDM2/NFIC/KLF12/ELK3/RUNX1/NFKB1/ZNF217/STAT5B/ZHX3/ZNF639/ATF7/AHDC1/ZNF740	Down-regulated
GO:0004672	protein kinase activity	GO:0004672	35/886	112/5075	0.000225086	0.0174216	0.0161588	Q9Y478/Q9H2X6/A0A8I5KU53/Q13043/Q9UKE5/Q05655/P12931/Q9H4A3/P51812/P50749/P34947/Q13263/Q13177/Q00537/A0A0A0MTH3/Q13188/O00418/Q13464/P17612/Q9P289/Q96BR1/Q13131/Q96PY6/P43405/P42684/D6RDN9/P48736/Q14004/P21127/O15164/Q7L7X3/Q13523/Q9Y572/Q9NZJ5/Q8N4C8	35	5	250	F	Pt_vs_Ct	positive_plus_overlap	PRKAB1/HIPK2/MYLK/STK4/TNIK/PRKCD/SRC/WNK1/RPS6KA3/RASSF2/GRK5/TRIM28/PAK2/CDK17/ILK/STK3/EEF2K/ROCK1/PRKACA/STK26/SGK3/PRKAA1/NEK1/SYK/ABL2/PDK2/PIK3CG/CDK13/CDK11B/TRIM24/TAOK1/PRPF4B/RIPK3/EIF2AK3/MINK1	Up-regulated
GO:0045582	positive regulation of T cell differentiation	GO:0045582	12/1070	22/6066	9.68917e-05	0.0188247	0.0176008	P51531/P23771/Q92922/Q92934/Q8TAQ2/Q8NFD5/Q8WUB8/Q9NPI1/Q92925/Q86U86/O14497/P51532	12	5	250	P	Pt_vs_Ct	negative_plus_overlap	SMARCA2/GATA3/SMARCC1/BAD/SMARCC2/ARID1B/PHF10/BRD7/SMARCD2/PBRM1/ARID1A/SMARCA4	Down-regulated
GO:0005912	adherens junction	GO:0005912	25/822	74/4893	0.000259082	0.0190166	0.0171812	Q9UDY2/Q96HC4/Q9Y490/Q15942/P26038/P15151/Q8TEW0/Q9UGP4/Q9Y2L6/Q96AP7/Q9NR12/O00161/P07948/P25054/G3XAM7/Q9C0C2/Q9ULL8/Q99959/P31949/Q14160/P35611/O60331/P18206/A0A087X0K9/O00151	25	5	250	C	Pt_vs_Ct	positive_plus_overlap	TJP2/PDLIM5/TLN1/ZYX/MSN/PVR/PARD3/LIMD1/FRMD4B/ESAM/PDLIM7/SNAP23/LYN/APC/CTNNA1/TNKS1BP1/SHROOM4/PKP2/S100A11/SCRIB/ADD1/PIP5K1C/VCL/TJP1/PDLIM1	Up-regulated
GO:0016605	PML body	GO:0016605	23/861	65/4921	0.000387466	0.0196051	0.017002	P29590/O75427/P16150/Q12873/P12755/P23497/Q13501/P61956/Q13342/P06400/Q00613/P46100/Q9UBW7/Q9NS56/P63165/O43566/Q9NRA8/O75925/Q96EB6/Q9ULX6/Q99607/Q01826/Q96A56	23	5	250	C	Pt_vs_Ct	negative_plus_overlap	PML/LRCH4/SPN/CHD3/SKI/SP100/SQSTM1/SUMO2/SP140/RB1/HSF1/ATRX/ZMYM2/TOPORS/SUMO1/RGS14/EIF4ENIF1/PIAS1/SIRT1/AKAP8L/ELF4/SATB1/TP53INP1	Down-regulated
GO:0000792	heterochromatin	GO:0000792	15/861	35/4921	0.000389874	0.0196051	0.017002	P10412/P29590/P16401/Q9Y6K1/O75475/Q00613/Q14684/Q9UK61/Q9C0C2/P46100/Q8IXJ6/O95983/Q96EB6/Q99549/Q13263	15	5	250	C	Pt_vs_Ct	negative_plus_overlap	H1-4/PML/H1-5/DNMT3A/PSIP1/HSF1/RRP1B/TASOR/TNKS1BP1/ATRX/SIRT2/MBD3/SIRT1/MPHOSPH8/TRIM28	Down-regulated
GO:0001227	DNA-binding transcription repressor activity, RNA polymerase II-specific	GO:0001227	26/918	77/5040	0.000737695	0.02275	0.0195395	Q96N20/P41212/Q96SF7/Q12778/Q13469/Q9UQR1/P06733/P85037/Q12986/P12755/P23771/P15822/Q5T0F9/O43829/Q9GZX5/Q00613/Q9ULJ3/Q13029/Q9Y4X4/Q9Y3M9/P41970/Q8N5P1/O75362/Q96QR8/Q01826/P17544	26	5	250	F	Pt_vs_Ct	negative_plus_overlap	ZNF75A/ETV6/TBX15/FOXO1/NFATC2/ZNF148/ENO1/FOXK1/NFX1/SKI/GATA3/HIVEP1/CC2D1B/ZBTB14/ZNF350/HSF1/ZBTB21/PRDM2/KLF12/ZNF337/ELK3/ZC3H8/ZNF217/PURB/SATB1/ATF7	Down-regulated
GO:0106310	protein serine kinase activity	GO:0106310	50/918	179/5040	0.000750001	0.02275	0.0195395	Q13464/Q2M2I8/Q9P289/Q6PHR2/E9PC69/O94804/Q9Y2U5/Q9H4A3/O95819/Q9NRH2/Q9Y6E0/Q13131/P27448/Q13233/Q9UKI8/Q14004/Q13153/Q13043/Q8N4C8/Q12851/O60307/P48730/P78362/P10398/P21127/Q92630/Q16584/Q9BZL6/Q13523/O14920/O95835/Q99759/Q16512/Q86UE8/Q7KZI7/P41279/O14976/Q9H2G2/Q13315/Q9NYV4/O96013/P36507/P78527/P51957/Q13177/Q9P2K8/P49761/Q9Y2I7/Q9Y2H1/P51812	50	5	250	F	Pt_vs_Ct	negative_plus_overlap	ROCK1/AAK1/STK26/ULK3/MARK2/STK10/MAP3K2/WNK1/MAP4K4/SNRK/STK24/PRKAA1/MARK3/MAP3K1/TLK1/CDK13/PAK1/STK4/MINK1/MAP4K2/MAST3/CSNK1D/SRPK2/ARAF/CDK11B/DYRK2/MAP3K11/PRKD2/PRPF4B/IKBKB/LATS1/MAP3K3/PKN1/TLK2/MARK2/MAP3K8/GAK/SLK/ATM/CDK12/PAK4/MAP2K2/PRKDC/NEK4/PAK2/EIF2AK4/CLK3/PIKFYVE/STK38L/RPS6KA3	Down-regulated
GO:0048025	negative regulation of mRNA splicing, via spliceosome	GO:0048025	11/1070	20/6066	0.000173316	0.0240806	0.022515	O75494/Q15287/Q16629/Q9UKV3/Q08170/Q9BTD8/P22626/Q12872/P26368/P98175/P38159	11	5	250	P	Pt_vs_Ct	negative_plus_overlap	SRSF10/RNPS1/SRSF7/ACIN1/SRSF4/RBM42/HNRNPA2B1/SFSWAP/U2AF2/RBM10/RBMX	Down-regulated
GO:0033148	positive regulation of intracellular estrogen receptor signaling pathway	GO:0033148	6/1070	7/6066	0.000177063	0.0240806	0.022515	Q13153/Q15648/O14686/P46937/Q9BTK6/P09874	6	5	250	P	Pt_vs_Ct	negative_plus_overlap	PAK1/MED1/KMT2D/YAP1/PAGR1/PARP1	Down-regulated
GO:0016575	histone deacetylation	GO:0016575	15/1070	33/6066	0.000195778	0.0242053	0.0226316	Q8N6T7/O94776/Q12873/Q9H7L9/Q8N5Y2/Q9UBN7/Q86YP4/Q9HCU9/Q8IXJ6/J3KPH8/O95983/Q96EB6/Q13330/Q96PK6/A0A7I2SVS4	15	5	250	P	Pt_vs_Ct	negative_plus_overlap	SIRT6/MTA2/CHD3/SUDS3/MSL3/HDAC6/GATAD2A/BRMS1/SIRT2/HDAC7/MBD3/SIRT1/MTA1/RBM14/HDAC4	Down-regulated
GO:0031252	cell leading edge	GO:0031252	13/861	29/4921	0.00056391	0.0248121	0.0215176	Q2M2I8/Q9Y3L3/Q92538/Q86U70/O75122/Q6F5E8/Q6ZS17/P08670/Q9UBN7/Q8NF50/Q9H2G2/Q9Y5K6/Q9Y2D8	13	5	250	C	Pt_vs_Ct	negative_plus_overlap	AAK1/SH3BP1/GBF1/LDB1/CLASP2/CARMIL2/RIPOR1/VIM/HDAC6/DOCK8/SLK/CD2AP/SSX2IP	Down-regulated
GO:0046875	ephrin receptor binding	GO:0046875	10/886	19/5075	0.000504607	0.0278976	0.0258753	P98172/P16333/P12931/Q92625/P07948/P06241/P18031/O43166/P48736/P22681	10	5	250	F	Pt_vs_Ct	positive_plus_overlap	EFNB1/NCK1/SRC/ANKS1A/LYN/FYN/PTPN1/SIPA1L1/PIK3CG/CBL	Up-regulated
GO:0070087	chromo shadow domain binding	GO:0070087	5/918	6/5040	0.00101202	0.0283364	0.0243375	P23497/P46100/Q6KC79/Q14739/Q13263	5	5	250	F	Pt_vs_Ct	negative_plus_overlap	SP100/ATRX/NIPBL/LBR/TRIM28	Down-regulated
GO:0005694	chromosome	GO:0005694	37/861	127/4921	0.000725308	0.0283676	0.0246011	Q9Y2K7/Q8NEY8/Q5TDH0/Q13601/Q08999/P16401/Q76FK4/Q14683/O43663/Q14676/Q13153/Q14980/Q9UPS6/Q6PK04/Q8NFC6/Q9NTI5/O75683/Q9UPT8/Q14157/Q14684/Q9Y3T9/Q5QJE6/O15446/Q8N554/Q13523/Q9UNZ2/Q7Z5K2/Q9UQE7/Q12912/Q9H6F5/Q8IXJ6/Q8WVM7/Q29RF7/Q5SSJ5/P18754/Q6SPF0/Q5TGY3	37	5	250	C	Pt_vs_Ct	negative_plus_overlap	KDM2A/PPHLN1/DDI2/KRR1/RBL2/H1-5/NOL8/SMC1A/PRC1/MDC1/PAK1/NUMA1/SETD1B/CCDC137/BOD1L1/PDS5B/SURF6/ZC3H4/UBAP2L/RRP1B/NOC2L/DNTTIP2/POLR1G/ZNF276/PRPF4B/NSFL1C/WAPL/SMC3/IRAG2/CCDC86/SIRT2/STAG1/PDS5A/HP1BP3/RCC1/SAMD1/AHDC1	Down-regulated
GO:0000398	mRNA splicing, via spliceosome	GO:0000398	46/1070	159/6066	0.000259603	0.0294216	0.0275088	Q9UQ35/Q8WUQ7/P78332/O75494/O75533/Q15287/Q16629/Q9NZ63/P62995/Q8IYB3/Q8TAD8/Q9HCG8/O15234/Q9BRD0/O43719/Q6NZY4/Q07955/Q6NWY9/Q01130/Q08170/Q00839/P51991/P13994/Q9BTD8/Q9Y388/P22626/Q13573/Q13523/Q9H307/Q96DF8/P08621/Q9BUQ8/O75554/P26368/Q09161/P98175/O75400/P38159/Q53GS9/Q8NAV1/Q15637/Q86U44/P52756/Q9BRL6/Q96PK6/P55769	46	5	250	P	Pt_vs_Ct	negative_plus_overlap	SRRM2/CACTIN/RBM6/SRSF10/SF3B1/RNPS1/SRSF7/C9orf78/TRA2B/SRRM1/SNIP1/CWC22/CASC3/BUD13/HTATSF1/ZCCHC8/SRSF1/PRPF40B/SRSF2/SRSF4/HNRNPU/HNRNPA3/YJU2B/RBM42/RBMX2/HNRNPA2B1/SNW1/PRPF4B/PNN/ESS2/SNRNP70/DDX23/WBP4/U2AF2/NCBP1/RBM10/PRPF40A/RBMX/USP39/PRPF38A/SF1/METTL3/RBM5/SRSF8/RBM14/SNU13	Down-regulated
GO:0000791	euchromatin	GO:0000791	15/861	38/4921	0.00110426	0.036766	0.0318844	Q8IZD2/Q9Y6K1/O75475/Q00613/Q14684/Q9Y2F5/Q9UHB7/P38159/Q96EB6/A0A6Q8PGB0/Q8N5P1/Q6PD62/Q9NQT4/Q8IZL8/Q13263	15	5	250	C	Pt_vs_Ct	negative_plus_overlap	KMT2E/DNMT3A/PSIP1/HSF1/RRP1B/ICE1/AFF4/RBMX/SIRT1/POLR2A/ZC3H8/CTR9/EXOSC5/PELP1/TRIM28	Down-regulated
GO:0016604	nuclear body	GO:0016604	51/861	194/4921	0.00114894	0.036766	0.0318844	Q9BXP5/Q8WYP5/Q96E09/Q9H9B1/P11171/O95644/Q8IZD2/Q99590/P12755/Q9Y618/Q6NZY4/Q8IYM9/Q14676/P15822/Q9GZX5/Q13043/P00519/P23497/Q9UGU0/Q01543/Q9BWT3/Q15723/Q13573/Q96JM3/P46100/Q9H7L9/P63165/Q9NWH9/Q7Z417/P35611/Q9Y2F5/Q12888/O00257/P52948/Q96AP0/O43566/Q92797/Q9P2R6/Q92766/Q9C0C9/Q8WVM7/A0A0C4DFX9/Q8N5P1/Q15596/Q15637/Q99607/Q86U44/P33240/Q01826/Q69YN4/P09874	51	5	250	C	Pt_vs_Ct	negative_plus_overlap	SRRT/AHCTF1/PABIR1/EHMT1/EPB41/NFATC1/KMT2E/SCAF11/SKI/NCOR2/ZCCHC8/TRIM22/MDC1/HIVEP1/ZNF350/STK4/ABL1/SP100/TCF20/FLI1/PAPOLG/ELF2/SNW1/CHAMP1/ATRX/SUDS3/SUMO1/SLTM/NUFIP2/ADD1/ICE1/TP53BP1/CBX4/NUP98/ACD/RGS14/SYMPK/RERE/RREB1/UBE2O/STAG1/NELFA/ZC3H8/NCOA2/SF1/ELF4/METTL3/CSTF2/SATB1/VIRMA/PARP1	Down-regulated
GO:0140092	bBAF complex	GO:0140092	6/861	9/4921	0.00146605	0.0377564	0.0327433	P51531/Q8TAQ2/Q8NFD5/Q92925/O14497/P51532	6	5	250	C	Pt_vs_Ct	negative_plus_overlap	SMARCA2/SMARCC2/ARID1B/SMARCD2/ARID1A/SMARCA4	Down-regulated
GO:0030863	cortical cytoskeleton	GO:0030863	8/861	15/4921	0.00171612	0.0377564	0.0327433	P35228/Q08495/P16452/P11171/P15311/Q14247/P04921/P67936	8	5	250	C	Pt_vs_Ct	negative_plus_overlap	NOS2/DMTN/EPB42/EPB41/EZR/CTTN/GYPC/TPM4	Down-regulated
GO:0001650	fibrillar center	GO:0001650	26/861	84/4921	0.00168732	0.0377564	0.0327433	Q14978/Q13428/Q03111/Q9Y2X3/Q15061/Q9HAJ7/Q6PK04/Q5M775/Q86UU0/P17480/P15311/O95400/Q13342/Q9Y5Q9/Q7Z591/O15446/Q92551/Q9UHB7/Q92766/Q96PN7/A0A286YEX4/Q96EB6/P51532/Q9Y5K6/O60832/O00567	26	5	250	C	Pt_vs_Ct	negative_plus_overlap	NOLC1/TCOF1/MLLT1/NOP58/WDR43/SAP30L/CCDC137/SPECC1/BCL9L/UBTF/EZR/CD2BP2/SP140/GTF3C3/AKNA/POLR1G/IP6K1/AFF4/RREB1/TRERF1/NFIC/SIRT1/SMARCA4/CD2AP/DKC1/NOP56	Down-regulated
GO:0034399	nuclear periphery	GO:0034399	7/861	12/4921	0.0017162	0.0377564	0.0327433	P23497/O75475/Q92621/P52948/P12270/P49790/Q9UJX5	7	5	250	C	Pt_vs_Ct	negative_plus_overlap	SP100/PSIP1/NUP205/NUP98/TPR/NUP153/ANAPC4	Down-regulated
GO:0000786	nucleosome	GO:0000786	17/861	47/4921	0.00165818	0.0377564	0.0327433	O75367/P10412/P62805/P16401/Q8NB78/P49450/Q8N257/Q5TEC6/A0A3B3ISD5/Q96L91/Q49A26/P58876/A0A3B3IS53/Q5SSJ5/Q92522/Q99549/Q9NV56	17	5	250	C	Pt_vs_Ct	negative_plus_overlap	MACROH2A1/H1-4/H4C1/H1-5/KDM1B/CENPA/H2BC26/H3-7/KAT6B/EP400/GLYR1/H2BC5/KAT6A/HP1BP3/H1-10/MPHOSPH8/MRGBP	Down-regulated
GO:0005178	integrin binding	GO:0005178	22/886	64/5075	0.000789619	0.0381978	0.0354289	Q9Y624/Q9Y2I1/Q9BX67/Q9Y490/P08514/Q86UX7/P12931/P04004/P23229/Q15762/Q13316/P13796/P07948/P05106/P09429/P26010/P43405/P16144/Q08043/A0A075B6G3/O14713/Q13443	22	5	250	F	Pt_vs_Ct	positive_plus_overlap	F11R/NISCH/JAM3/TLN1/ITGA2B/FERMT3/SRC/VTN/ITGA6/CD226/DMP1/LCP1/LYN/ITGB3/HMGB1/ITGB7/SYK/ITGB4/ACTN3/DMD/ITGB1BP1/ADAM9	Up-regulated
GO:1902459	positive regulation of stem cell population maintenance	GO:1902459	15/1070	35/6066	0.000431458	0.0451371	0.0422025	Q8N6T7/Q6AI39/Q4LE39/P51531/Q92922/Q9HAJ7/Q8WUB8/Q96ST3/Q9H7L9/P29374/Q9HCU9/Q9NZM4/O14497/P51532/P46937	15	5	250	P	Pt_vs_Ct	negative_plus_overlap	SIRT6/BICRAL/ARID4B/SMARCA2/SMARCC1/SAP30L/PHF10/SIN3A/SUDS3/ARID4A/BRMS1/BICRA/ARID1A/SMARCA4/YAP1	Down-regulated
GO:0042826	histone deacetylase binding	GO:0042826	21/918	61/5040	0.00176782	0.0457694	0.0393103	Q9UKT9/Q14103/P16401/O94776/Q9Y618/Q86X95/Q99638/O75376/Q9H7L9/Q9UBN7/Q02078/Q14814/Q16512/Q9HCU9/Q8IXJ6/Q01664/Q8IWS0/Q9ULX6/Q13330/Q6KC79/P09874	21	5	250	F	Pt_vs_Ct	negative_plus_overlap	IKZF3/HNRNPD/H1-5/MTA2/NCOR2/CIR1/RAD9A/NCOR1/SUDS3/HDAC6/MEF2A/MEF2D/PKN1/BRMS1/SIRT2/TFAP4/PHF6/AKAP8L/MTA1/NIPBL/PARP1	Down-regulated
GO:0008017	microtubule binding	GO:0008017	37/918	129/5040	0.00213274	0.0457694	0.0393103	Q15555/O94811/Q8IWC1/P33176/O95819/P27816/Q9HC35/Q9Y3E1/Q68DA7/O43663/Q9UH99/Q9NQT8/Q14980/Q66K74/O75122/P46821/P07332/Q9P219/P15311/Q7Z460/Q96TC7/Q8TC05/A6NC98/Q8TCU4/O00522/Q9UBN7/P25054/Q12912/O43566/P41208/O75037/Q9H7U1/O75449/O43896/P30622/Q5T5Y3/Q5VT06	37	5	250	F	Pt_vs_Ct	negative_plus_overlap	MAPRE2/TPPP/MAP7D3/KIF5B/MAP4K4/MAP4/EML4/HDGFL3/FMN1/PRC1/SUN2/KIF13B/NUMA1/MAP1S/CLASP2/MAP1B/FES/CCDC88C/EZR/CLASP1/RMDN3/MDM1/CCDC88B/ALMS1/KRIT1/HDAC6/APC/IRAG2/RGS14/CETN2/KIF21B/CCSER2/KATNA1/KIF1C/CLIP1/CAMSAP1/CEP350	Down-regulated
GO:1990841	promoter-specific chromatin binding	GO:1990841	14/918	35/5040	0.00206873	0.0457694	0.0393103	Q9UKT9/O75367/Q12778/Q08999/Q00839/Q9UPT8/Q00613/O15014/Q15648/P52948/Q96EB6/Q6KC79/A0A7I2SVS4/Q13263	14	5	250	F	Pt_vs_Ct	negative_plus_overlap	IKZF3/MACROH2A1/FOXO1/RBL2/HNRNPU/ZC3H4/HSF1/ZNF609/MED1/NUP98/SIRT1/NIPBL/HDAC4/TRIM28	Down-regulated
GO:0000976	transcription cis-regulatory region binding	GO:0000976	25/918	78/5040	0.00213758	0.0457694	0.0393103	O75367/Q15545/P29375/P19484/P85037/Q4LE39/P51531/Q12873/P23771/O43829/P26583/Q00613/O75376/Q9NZI5/Q01543/O00257/Q9NPI1/P29374/O14686/Q01664/Q01196/P46937/O75362/Q9UID6/P17544	25	5	250	F	Pt_vs_Ct	negative_plus_overlap	MACROH2A1/TAF7/KDM5A/TFEB/FOXK1/ARID4B/SMARCA2/CHD3/GATA3/ZBTB14/HMGB2/HSF1/NCOR1/GRHL1/FLI1/CBX4/BRD7/ARID4A/KMT2D/TFAP4/RUNX1/YAP1/ZNF217/ZNF639/ATF7	Down-regulated
